# Differential host responses within the upper respiratory tract and peripheral blood of children and adults with SARS-CoV-2 infection

**DOI:** 10.1101/2023.07.31.23293337

**Authors:** Jillian H. Hurst, Aditya A. Mohan, Trisha Dalapati, Ian A. George, Jhoanna N. Aquino, Debra J. Lugo, Trevor S. Pfeiffer, Javier Rodriguez, Alexandre T. Rotta, Nicholas A. Turner, Thomas W. Burke, Micah T. McClain, Ricardo Henao, C. Todd DeMarco, Raul Louzao, Thomas N. Denny, Kyle M. Walsh, Zhaohui Xu, Asuncion Mejias, Octavio Ramilo, Christopher W. Woods, Matthew S. Kelly

**Affiliations:** Department of Pediatrics, Division of Infectious Diseases, Duke University School of Medicine; Durham, NC, USA; Children’s Health and Discovery Institute, Department of Pediatrics, Duke University School of Medicine; Durham, NC, USA; Medical Scientist Training Program, Department of Neurosurgery, Duke University School of Medicine; Durham, NC, USA; Medical Scientist Training Program, Department of Molecular Genetics and Microbiology, Duke University School of Medicine; Durham, NC, USA; Duke University School of Medicine; Durham, NC, USA; Children’s Clinical Research Unit, Department of Pediatrics, Duke University School of Medicine; Durham, NC, USA; Department of Pediatrics, Division of Pediatric Critical Care Medicine, Duke University School of Medicine; Durham, NC, USA; Department of Medicine, Division of Infectious Diseases, Duke University School of Medicine; Durham, NC, USA; Center for Infectious Disease Diagnostics and Innovation, Duke University School of Medicine; Durham, NC, USA; Durham Veterans Affairs Medical Center; Durham, NC, USA; Department of Biostatistics and Informatics, Duke University, Durham, NC; Duke Clinical Research Institute, Duke University School of Medicine, Durham, NC; Duke Human Vaccine Institute, Duke University School of Medicine, Durham, NC; Department of Neurosurgery, Duke School of Medicine, Durham, NC; St. Jude Children’s Research Hospital, Department of Infectious Diseases, Memphis, TN

**Author notes:** **Corresponding author:** Matthew S. Kelly, MD, MPH. These authors contributed equally to this work (Jillian H. Hurst, Aditya A. Mohan).

## Abstract

Age is among the strongest risk factors for severe outcomes from SARS-CoV-2 infection. We sought to evaluate associations between age and both mucosal and systemic host responses to SARS-CoV-2 infection. We profiled the upper respiratory tract (URT) and peripheral blood transcriptomes of 201 participants (age range of 1 week to 83 years), including 137 non-hospitalized individuals with mild SARS-CoV-2 infection and 64 uninfected individuals. Among uninfected children and adolescents, young age was associated with upregulation of innate and adaptive immune pathways within the URT, suggesting that young children are primed to mount robust mucosal immune responses to exogeneous respiratory pathogens. SARS-CoV-2 infection was associated with broad induction of innate and adaptive immune responses within the URT of children and adolescents. Peripheral blood responses among SARS-CoV-2-infected children and adolescents were dominated by interferon pathways, while upregulation of myeloid activation, inflammatory, and coagulation pathways was observed only in adults. Systemic symptoms among SARS-CoV-2-infected subjects were associated with blunted innate and adaptive immune responses in the URT and upregulation of many of these same pathways within peripheral blood. Finally, within individuals, robust URT immune responses were correlated with decreased peripheral immune activation, suggesting that effective immune responses in the URT may promote local viral control and limit systemic immune activation and symptoms. These findings demonstrate that there are differences in immune responses to SARS-CoV-2 across the lifespan, including between young children and adolescents, and suggest that these varied host responses contribute to observed differences in the clinical presentation of SARS-CoV-2 infection by age.

**One Sentence Summary:** Age is associated with distinct upper respiratory and peripheral blood transcriptional responses among children and adults with SARS-CoV-2 infection.
