## Supplementary material for "Differential host responses within the upper respiratory tract and peripheral blood of children and adults with SARS-CoV-2 infection": Table S1

### Sheet: 0-5 vs. 6-13 yr
Supplemental Table 1. Output from fast gene set enrichment analysis of immune module expression in upper respiratory tract samples from healthy subjects
Sample Type	Comparison	Gene Module	pval	padj	log2err	ES	NES	size	GeneRatio	Expression
Upper respiratory	0-5 vs. 6-13 yr	Myeloid Activation	0.000364749	0.0222497	0.498493	0.328291	1.64397	153	0.54902	Up-regulated
Upper respiratory	0-5 vs. 6-13 yr	Coagulation	0.0157495	0.240179	0.352488	0.430429	1.59916	33	0.424242	Unchanged
Upper respiratory	0-5 vs. 6-13 yr	IL-17 Signaling	0.0327695	0.3099	0.321776	0.525315	1.5943	16	0.6875	Unchanged
Upper respiratory	0-5 vs. 6-13 yr	Proteotoxic Stress	0.0355623	0.3099	0.321776	0.426645	1.52373	28	0.607143	Unchanged
Upper respiratory	0-5 vs. 6-13 yr	PPAR Signaling	0.128603	0.653732	0.184706	0.57528	1.35657	7	0.714286	Unchanged
Upper respiratory	0-5 vs. 6-13 yr	Homeostasis	0.0104414	0.240179	0.38073	0.247451	1.34607	271	0.394834	Unchanged
Upper respiratory	0-5 vs. 6-13 yr	Host Susceptibility	0.0972851	0.639347	0.216543	0.386315	1.3278	24	0.5	Unchanged
Upper respiratory	0-5 vs. 6-13 yr	Phagocytosis	0.158879	0.70013	0.169571	0.366675	1.26184	25	0.48	Unchanged
Upper respiratory	0-5 vs. 6-13 yr	Innate Immune Cell Activation	0.0129489	0.240179	0.38073	0.220542	1.25952	493	0.3286	Unchanged
Upper respiratory	0-5 vs. 6-13 yr	NO Signaling	0.206009	0.70013	0.140406	0.486342	1.24784	9	0.555556	Unchanged
Upper respiratory	0-5 vs. 6-13 yr	IL-1 Signaling	0.173709	0.70013	0.161979	0.312745	1.21678	38	0.473684	Unchanged
Upper respiratory	0-5 vs. 6-13 yr	Angiotensin System	0.248889	0.70013	0.128789	0.445635	1.21371	11	0.636364	Unchanged
Upper respiratory	0-5 vs. 6-13 yr	Oxidative Stress Response	0.236145	0.70013	0.138805	0.28972	1.15191	43	0.534884	Unchanged
Upper respiratory	0-5 vs. 6-13 yr	Treg Differentiation	0.291572	0.70013	0.119348	0.389533	1.13846	14	1	Unchanged
Upper respiratory	0-5 vs. 6-13 yr	Lysosome	0.282805	0.70013	0.120985	0.331175	1.13828	24	0.291667	Unchanged
Upper respiratory	0-5 vs. 6-13 yr	Myeloid Inflammation	0.285047	0.70013	0.122679	0.329702	1.13461	25	0.32	Unchanged
Upper respiratory	0-5 vs. 6-13 yr	TH17 Differentiation	0.27972	0.70013	0.123842	0.299748	1.11211	32	0.34375	Unchanged
Upper respiratory	0-5 vs. 6-13 yr	HIF1A Signaling	0.297483	0.70013	0.118288	0.351096	1.11091	19	0.315789	Unchanged
Upper respiratory	0-5 vs. 6-13 yr	BCR Signaling	0.287703	0.70013	0.121543	0.261625	1.1065	54	0.37037	Unchanged
Upper respiratory	0-5 vs. 6-13 yr	MAPK Signaling	0.318486	0.70013	0.111918	0.324291	1.09346	22	0.545455	Unchanged
Upper respiratory	0-5 vs. 6-13 yr	Mononuclear Cell Migration	0.306024	0.70013	0.119888	0.274128	1.08992	43	0.395349	Unchanged
Upper respiratory	0-5 vs. 6-13 yr	TGF-beta Signaling	0.37037	0.753086	0.104733	0.296272	1.05339	27	0.333333	Unchanged
Upper respiratory	0-5 vs. 6-13 yr	NK Activity	0.436916	0.78118	0.095288	0.29278	1.00755	25	0.52	Unchanged
Upper respiratory	0-5 vs. 6-13 yr	Virus-Host Interaction	0.43319	0.78118	0.0911073	0.350387	0.996053	13	0.384615	Unchanged
Upper respiratory	0-5 vs. 6-13 yr	Lymphocyte Trafficking	0.461024	0.78118	0.0894367	0.294258	0.992192	22	0.454545	Unchanged
Upper respiratory	0-5 vs. 6-13 yr	Adaptive Immune Response	0.622837	0.863479	0.0975449	0.170267	0.962189	418	0.334928	Unchanged
Upper respiratory	0-5 vs. 6-13 yr	TNF Signaling	0.566502	0.863479	0.0835991	0.215802	0.9419	69	0.42029	Unchanged
Upper respiratory	0-5 vs. 6-13 yr	Leukotriene and Prostaglandin Inflammation	0.551724	0.863479	0.077884	0.324408	0.922201	13	0.461538	Unchanged
Upper respiratory	0-5 vs. 6-13 yr	Glycan Sensing	0.619718	0.863479	0.0762797	0.234682	0.913064	38	0.315789	Unchanged
Upper respiratory	0-5 vs. 6-13 yr	TLR Signaling	0.674757	0.89349	0.0736213	0.206179	0.91183	72	0.527778	Unchanged
Upper respiratory	0-5 vs. 6-13 yr	TH1 Differentiation	0.715556	0.89349	0.0662842	0.263304	0.836029	18	0.277778	Unchanged
Upper respiratory	0-5 vs. 6-13 yr	Chemokine Signaling	0.845606	0.950644	0.0614364	0.189949	0.809214	62	0.258065	Unchanged
Upper respiratory	0-5 vs. 6-13 yr	Other Interleukin Signaling	0.901478	0.950644	0.0601186	0.175713	0.766927	69	0.347826	Unchanged
Upper respiratory	0-5 vs. 6-13 yr	TCR Signaling	0.949367	0.950644	0.0589694	0.166033	0.749614	83	0.325301	Unchanged
Upper respiratory	0-5 vs. 6-13 yr	Complement System	0.845805	0.950644	0.0592219	0.223364	0.738213	21	0.380952	Unchanged
Upper respiratory	0-5 vs. 6-13 yr	JAK-STAT Signaling	0.933649	0.950644	0.0566484	0.182272	0.731349	45	0.2	Unchanged
Upper respiratory	0-5 vs. 6-13 yr	Apoptosis	0.905093	0.950644	0.057006	0.192209	0.683397	27	0.37037	Unchanged
Upper respiratory	0-5 vs. 6-13 yr	Immune Exhaustion	0.894495	0.950644	0.0571259	0.224319	0.680795	16	0.3125	Unchanged
Upper respiratory	0-5 vs. 6-13 yr	Autophagy	0.906606	0.950644	0.0561767	0.215645	0.630248	14	0.5	Unchanged
Upper respiratory	0-5 vs. 6-13 yr	TH9 Differentiation	0.950644	0.950644	0.0512184	0.224372	0.575687	9	0.888889	Unchanged
Upper respiratory	0-5 vs. 6-13 yr	MHC Class I Antigen Presentation	0.941278	0.950644	0.0417397	-0.188885	-0.667089	33	0.30303	Unchanged
Upper respiratory	0-5 vs. 6-13 yr	IL-6 Signaling	0.789381	0.944161	0.0509083	-0.264923	-0.762613	15	0.133333	Unchanged
Upper respiratory	0-5 vs. 6-13 yr	Inflammasomes	0.732369	0.89349	0.0553643	-0.262522	-0.829304	22	0.181818	Unchanged
Upper respiratory	0-5 vs. 6-13 yr	Cytotoxicity	0.668478	0.89349	0.0597318	-0.321365	-0.830074	11	0.363636	Unchanged
Upper respiratory	0-5 vs. 6-13 yr	TH2 Differentiation	0.697345	0.89349	0.0566484	-0.288484	-0.830435	15	0.333333	Unchanged
Upper respiratory	0-5 vs. 6-13 yr	NF-kappaB Signaling	0.729866	0.89349	0.052057	-0.211366	-0.864623	69	0.130435	Unchanged
Upper respiratory	0-5 vs. 6-13 yr	Host Defense Peptides	0.599638	0.863479	0.0649408	-0.343187	-0.88644	11	0.0909091	Unchanged
Upper respiratory	0-5 vs. 6-13 yr	Type III Interferon Signaling	0.593466	0.863479	0.0655321	-0.387789	-0.889689	7	0.285714	Unchanged
Upper respiratory	0-5 vs. 6-13 yr	ALPK1 Signaling	0.586207	0.863479	0.0661326	-0.389414	-0.893417	7	0.285714	Unchanged
Upper respiratory	0-5 vs. 6-13 yr	Tissue Stress	0.569061	0.863479	0.0683111	-0.432287	-0.933458	6	0.5	Unchanged
Upper respiratory	0-5 vs. 6-13 yr	IL-2 Signaling	0.45053	0.78118	0.0780892	-0.3184	-0.99501	20	0.35	Unchanged
Upper respiratory	0-5 vs. 6-13 yr	DNA Sensing	0.419411	0.78118	0.0808589	-0.28676	-1.0215	34	0.382353	Unchanged
Upper respiratory	0-5 vs. 6-13 yr	Immune Memory	0.431942	0.78118	0.0817516	-0.449838	-1.03205	7	0.285714	Unchanged
Upper respiratory	0-5 vs. 6-13 yr	Interferon Response	0.332849	0.70013	0.0838361	-0.208556	-1.05091	249	0.257028	Unchanged
Upper respiratory	0-5 vs. 6-13 yr	T-cell Costimulation	0.33101	0.70013	0.0943564	-0.330056	-1.08371	25	0.44	Unchanged
Upper respiratory	0-5 vs. 6-13 yr	Interferon Response Genes	0.205405	0.70013	0.127505	-0.371259	-1.19271	23	0.347826	Unchanged
Upper respiratory	0-5 vs. 6-13 yr	NLR Signaling	0.127273	0.653732	0.158514	-0.286278	-1.2256	84	0.25	Unchanged
Upper respiratory	0-5 vs. 6-13 yr	MHC Class II Antigen Presentation	0.182301	0.70013	0.135002	-0.441976	-1.27228	15	0.466667	Unchanged
Upper respiratory	0-5 vs. 6-13 yr	Type I Interferon Signaling	0.104811	0.639347	0.179782	-0.325113	-1.29044	60	0.55	Unchanged
Upper respiratory	0-5 vs. 6-13 yr	RNA Sensing	0.0465517	0.354957	0.276501	-0.379161	-1.4306	45	0.333333	Unchanged
Upper respiratory	0-5 vs. 6-13 yr	Type II Interferon Signaling	0.0292414	0.3099	0.352488	-0.419564	-1.52001	37	0.432432	Unchanged

### Sheet: 0-5 vs. 14-20 yr
Supplemental Table 1. Output from fast gene set enrichment analysis of immune module expression in upper respiratory tract samples from healthy subjects
Sample Type	Comparison	Gene Module	pval	padj	log2err	ES	NES	size	GeneRatio	Expression
Upper respiratory	0-5 vs. 14-20 yr	Myeloid Activation	1.7222e-16	3.5018e-15	1.04763	0.525314	2.74673	153	0.568627	Up-regulated
Upper respiratory	0-5 vs. 14-20 yr	Innate Immune Cell Activation	8.02218e-28	4.89353e-26	1.37274	0.415005	2.50338	493	0.452333	Up-regulated
Upper respiratory	0-5 vs. 14-20 yr	Adaptive Immune Response	6.5282e-21	1.9911e-19	1.18665	0.404113	2.38573	418	0.495215	Up-regulated
Upper respiratory	0-5 vs. 14-20 yr	Phagocytosis	6.68874e-06	5.82876e-05	0.610527	0.659056	2.3808	25	0.6	Up-regulated
Upper respiratory	0-5 vs. 14-20 yr	Homeostasis	2.06541e-14	3.14975e-13	0.975995	0.407996	2.30132	271	0.416974	Up-regulated
Upper respiratory	0-5 vs. 14-20 yr	BCR Signaling	1.37884e-06	1.40182e-05	0.643552	0.530766	2.30029	54	0.685185	Up-regulated
Upper respiratory	0-5 vs. 14-20 yr	NK Activity	5.09388e-05	0.000345252	0.557332	0.620484	2.24146	25	0.64	Up-regulated
Upper respiratory	0-5 vs. 14-20 yr	TCR Signaling	8.81451e-07	1.07537e-05	0.659444	0.47091	2.19763	83	0.590361	Up-regulated
Upper respiratory	0-5 vs. 14-20 yr	Oxidative Stress Response	8.79456e-05	0.000536468	0.538434	0.515168	2.14014	43	0.534884	Up-regulated
Upper respiratory	0-5 vs. 14-20 yr	TH17 Differentiation	0.000802101	0.00326188	0.477271	0.528868	2.03143	32	0.375	Up-regulated
Upper respiratory	0-5 vs. 14-20 yr	Immune Exhaustion	0.00262169	0.00940725	0.431708	0.628168	1.99787	16	0.625	Up-regulated
Upper respiratory	0-5 vs. 14-20 yr	Coagulation	0.000762543	0.00326188	0.477271	0.505164	1.95789	33	0.606061	Up-regulated
Upper respiratory	0-5 vs. 14-20 yr	Other Interleukin Signaling	0.000216106	0.0011984	0.518848	0.426445	1.94761	69	0.333333	Up-regulated
Upper respiratory	0-5 vs. 14-20 yr	MHC Class I Antigen Presentation	0.00125716	0.0047929	0.45506	0.496956	1.92607	33	0.363636	Up-regulated
Upper respiratory	0-5 vs. 14-20 yr	TNF Signaling	0.000301767	0.00153398	0.498493	0.41971	1.91685	69	0.318841	Up-regulated
Upper respiratory	0-5 vs. 14-20 yr	NF-kappaB Signaling	0.000543907	0.00255218	0.477271	0.409559	1.87049	69	0.376812	Up-regulated
Upper respiratory	0-5 vs. 14-20 yr	Lymphocyte Trafficking	0.00468699	0.0136146	0.407018	0.535985	1.86136	22	0.636364	Up-regulated
Upper respiratory	0-5 vs. 14-20 yr	PPAR Signaling	0.00513867	0.0142481	0.407018	0.769252	1.85405	7	0.571429	Up-regulated
Upper respiratory	0-5 vs. 14-20 yr	Glycan Sensing	0.00427955	0.0130526	0.407018	0.454768	1.83003	38	0.578947	Up-regulated
Upper respiratory	0-5 vs. 14-20 yr	Proteotoxic Stress	0.00789722	0.0200721	0.38073	0.472244	1.75673	28	0.535714	Up-regulated
Upper respiratory	0-5 vs. 14-20 yr	Apoptosis	0.0132604	0.0323554	0.38073	0.473824	1.74991	27	0.481481	Up-regulated
Upper respiratory	0-5 vs. 14-20 yr	IL-2 Signaling	0.0142336	0.0333942	0.38073	0.508498	1.71486	20	0.65	Up-regulated
Upper respiratory	0-5 vs. 14-20 yr	Interferon Response	1.23803e-05	9.43998e-05	0.593325	0.30625	1.71383	249	0.409639	Up-regulated
Upper respiratory	0-5 vs. 14-20 yr	Chemokine Signaling	0.00314231	0.0102494	0.431708	0.383193	1.71165	62	0.33871	Up-regulated
Upper respiratory	0-5 vs. 14-20 yr	TLR Signaling	0.00319243	0.0102494	0.431708	0.365213	1.67674	72	0.430556	Up-regulated
Upper respiratory	0-5 vs. 14-20 yr	Myeloid Inflammation	0.020739	0.0455933	0.352488	0.452564	1.63486	25	0.56	Up-regulated
Upper respiratory	0-5 vs. 14-20 yr	JAK-STAT Signaling	0.0209281	0.0455933	0.352488	0.370156	1.55267	45	0.4	Up-regulated
Upper respiratory	0-5 vs. 14-20 yr	NLR Signaling	0.00753383	0.019981	0.407018	0.328385	1.525	84	0.309524	Up-regulated
Upper respiratory	0-5 vs. 14-20 yr	Treg Differentiation	0.028102	0.0571407	0.352488	0.560714	1.67957	14	0.428571	Unchanged
Upper respiratory	0-5 vs. 14-20 yr	IL-1 Signaling	0.0245659	0.0516731	0.352488	0.39992	1.60932	38	0.473684	Unchanged
Upper respiratory	0-5 vs. 14-20 yr	Inflammasomes	0.0393589	0.0774481	0.321776	0.459545	1.5959	22	0.5	Unchanged
Upper respiratory	0-5 vs. 14-20 yr	TH9 Differentiation	0.0711096	0.122193	0.287805	0.58589	1.54157	9	0.444444	Unchanged
Upper respiratory	0-5 vs. 14-20 yr	TGF-beta Signaling	0.0432248	0.0823973	0.321776	0.416423	1.53792	27	0.703704	Unchanged
Upper respiratory	0-5 vs. 14-20 yr	Lysosome	0.0607505	0.108994	0.321776	0.421206	1.50588	24	0.375	Unchanged
Upper respiratory	0-5 vs. 14-20 yr	IL-17 Signaling	0.0827106	0.136361	0.287805	0.4724	1.50245	16	0.375	Unchanged
Upper respiratory	0-5 vs. 14-20 yr	MAPK Signaling	0.0721137	0.122193	0.287805	0.430145	1.4938	22	0.545455	Unchanged
Upper respiratory	0-5 vs. 14-20 yr	Mononuclear Cell Migration	0.0543808	0.100522	0.321776	0.343848	1.42844	43	0.465116	Unchanged
Upper respiratory	0-5 vs. 14-20 yr	TH2 Differentiation	0.0899183	0.140641	0.248911	0.456895	1.41299	15	0.466667	Unchanged
Upper respiratory	0-5 vs. 14-20 yr	Virus-Host Interaction	0.123324	0.183483	0.208955	0.456059	1.3516	13	0.538462	Unchanged
Upper respiratory	0-5 vs. 14-20 yr	IL-6 Signaling	0.122616	0.183483	0.2114	0.430177	1.33036	15	0.6	Unchanged
Upper respiratory	0-5 vs. 14-20 yr	T-cell Costimulation	0.0873494	0.140219	0.266351	0.365214	1.31932	25	0.28	Unchanged
Upper respiratory	0-5 vs. 14-20 yr	Leukotriene and Prostaglandin Inflammation	0.158177	0.219291	0.183024	0.434018	1.28628	13	0.230769	Unchanged
Upper respiratory	0-5 vs. 14-20 yr	MHC Class II Antigen Presentation	0.158038	0.219291	0.184706	0.414908	1.28314	15	0.466667	Unchanged
Upper respiratory	0-5 vs. 14-20 yr	Host Susceptibility	0.139535	0.202658	0.204295	0.354572	1.26765	24	0.458333	Unchanged
Upper respiratory	0-5 vs. 14-20 yr	Tissue Stress	0.227053	0.294686	0.142057	0.538754	1.23562	6	0.333333	Unchanged
Upper respiratory	0-5 vs. 14-20 yr	Complement System	0.189266	0.25656	0.170932	0.353134	1.21368	21	0.47619	Unchanged
Upper respiratory	0-5 vs. 14-20 yr	TH1 Differentiation	0.207977	0.275796	0.16318	0.365202	1.18943	18	0.388889	Unchanged
Upper respiratory	0-5 vs. 14-20 yr	Cytotoxicity	0.305913	0.388764	0.124434	0.394413	1.11215	11	0.454545	Unchanged
Upper respiratory	0-5 vs. 14-20 yr	DNA Sensing	0.332326	0.413712	0.130106	0.271249	1.06032	34	0.264706	Unchanged
Upper respiratory	0-5 vs. 14-20 yr	HIF1A Signaling	0.370262	0.45172	0.119888	0.31484	1.04192	19	0.631579	Unchanged
Upper respiratory	0-5 vs. 14-20 yr	Type I Interferon Signaling	0.462783	0.54288	0.111918	0.218952	0.979043	60	0.316667	Unchanged
Upper respiratory	0-5 vs. 14-20 yr	Type II Interferon Signaling	0.525074	0.60433	0.0982123	0.238902	0.959166	37	0.405405	Unchanged
Upper respiratory	0-5 vs. 14-20 yr	RNA Sensing	0.680851	0.741641	0.0850427	0.212598	0.891775	45	0.155556	Unchanged
Upper respiratory	0-5 vs. 14-20 yr	ALPK1 Signaling	0.62	0.70037	0.0795565	0.358759	0.864678	7	0.285714	Unchanged
Upper respiratory	0-5 vs. 14-20 yr	NO Signaling	0.632432	0.701425	0.0826646	0.324535	0.853901	9	0.333333	Unchanged
Upper respiratory	0-5 vs. 14-20 yr	Autophagy	0.710811	0.760692	0.0764767	0.277856	0.832291	14	0.357143	Unchanged
Upper respiratory	0-5 vs. 14-20 yr	Interferon Response Genes	0.841499	0.855524	0.0711327	0.215301	0.759514	23	0.173913	Unchanged
Upper respiratory	0-5 vs. 14-20 yr	Type III Interferon Signaling	0.7675	0.804518	0.0686326	0.314953	0.759098	7	0.428571	Unchanged
Upper respiratory	0-5 vs. 14-20 yr	Immune Memory	0.885	0.885	0.0617054	0.272437	0.656624	7	0.571429	Unchanged
Upper respiratory	0-5 vs. 14-20 yr	Angiotensin System	0.77814	0.804518	0.04783	-0.294666	-0.760797	11	0.272727	Unchanged
Upper respiratory	0-5 vs. 14-20 yr	Host Defense Peptides	0.445351	0.532674	0.0745501	-0.396201	-1.02295	11	0.181818	Unchanged

### Sheet: 6-13 vs. 14-20 yr
Supplemental Table 1. Output from fast gene set enrichment analysis of immune module expression in upper respiratory tract samples from healthy subjects
Sample Type	Comparison	Gene Module	pval	padj	log2err	ES	NES	size	GeneRatio	Expression
Upper respiratory	6-13 vs. 14-20 yr	TCR Signaling	9.52967e-12	9.68849e-11	0.875325	0.584974	2.64312	83	0.566265	Up-regulated
Upper respiratory	6-13 vs. 14-20 yr	Adaptive Immune Response	3.70006e-29	1.12852e-27	1.40259	0.469187	2.63981	418	0.543062	Up-regulated
Upper respiratory	6-13 vs. 14-20 yr	Innate Immune Cell Activation	5.45048e-32	3.32479e-30	1.46752	0.456254	2.59606	493	0.515213	Up-regulated
Upper respiratory	6-13 vs. 14-20 yr	Myeloid Activation	2.91196e-14	4.44074e-13	0.965328	0.510179	2.52627	153	0.51634	Up-regulated
Upper respiratory	6-13 vs. 14-20 yr	BCR Signaling	6.28685e-09	5.47854e-08	0.761461	0.613244	2.52456	54	0.648148	Up-regulated
Upper respiratory	6-13 vs. 14-20 yr	NF-kappaB Signaling	2.40497e-08	1.63003e-07	0.733762	0.550356	2.39787	69	0.608696	Up-regulated
Upper respiratory	6-13 vs. 14-20 yr	Interferon Response	7.18959e-16	1.46188e-14	1.02767	0.451078	2.39294	249	0.514056	Up-regulated
Upper respiratory	6-13 vs. 14-20 yr	IL-2 Signaling	1.29745e-05	5.27631e-05	0.593325	0.711743	2.33964	20	0.55	Up-regulated
Upper respiratory	6-13 vs. 14-20 yr	Phagocytosis	7.11872e-06	3.10173e-05	0.610527	0.67405	2.33914	25	0.48	Up-regulated
Upper respiratory	6-13 vs. 14-20 yr	NLR Signaling	1.60327e-08	1.22249e-07	0.733762	0.510345	2.29633	84	0.5	Up-regulated
Upper respiratory	6-13 vs. 14-20 yr	Immune Exhaustion	6.47441e-05	0.00021941	0.538434	0.73705	2.27377	16	0.5	Up-regulated
Upper respiratory	6-13 vs. 14-20 yr	Glycan Sensing	5.87263e-06	2.75562e-05	0.610527	0.596548	2.25995	38	0.605263	Up-regulated
Upper respiratory	6-13 vs. 14-20 yr	Type I Interferon Signaling	8.3488e-07	5.09277e-06	0.659444	0.537728	2.25944	60	0.683333	Up-regulated
Upper respiratory	6-13 vs. 14-20 yr	Other Interleukin Signaling	1.14215e-06	6.33372e-06	0.643552	0.50699	2.20893	69	0.449275	Up-regulated
Upper respiratory	6-13 vs. 14-20 yr	TNF Signaling	1.61072e-06	8.1878e-06	0.643552	0.501882	2.18667	69	0.463768	Up-regulated
Upper respiratory	6-13 vs. 14-20 yr	Homeostasis	5.93955e-13	7.24625e-12	0.921426	0.407719	2.17606	271	0.387454	Up-regulated
Upper respiratory	6-13 vs. 14-20 yr	Oxidative Stress Response	2.70531e-05	0.00010314	0.57561	0.547274	2.14582	43	0.534884	Up-regulated
Upper respiratory	6-13 vs. 14-20 yr	MHC Class I Antigen Presentation	9.09689e-05	0.000292058	0.538434	0.569357	2.08995	33	0.636364	Up-regulated
Upper respiratory	6-13 vs. 14-20 yr	Type II Interferon Signaling	0.000120597	0.00036782	0.538434	0.548197	2.06956	37	0.567568	Up-regulated
Upper respiratory	6-13 vs. 14-20 yr	JAK-STAT Signaling	5.15316e-05	0.000184907	0.557332	0.524321	2.06606	45	0.533333	Up-regulated
Upper respiratory	6-13 vs. 14-20 yr	TH17 Differentiation	0.000454494	0.00126019	0.498493	0.540538	1.97454	32	0.5625	Up-regulated
Upper respiratory	6-13 vs. 14-20 yr	Inflammasomes	0.00126033	0.00320335	0.45506	0.586458	1.97304	22	0.590909	Up-regulated
Upper respiratory	6-13 vs. 14-20 yr	Apoptosis	0.000665958	0.00176624	0.477271	0.565936	1.96992	27	0.481481	Up-regulated
Upper respiratory	6-13 vs. 14-20 yr	T-cell Costimulation	0.00164289	0.00400866	0.45506	0.554802	1.92532	25	0.52	Up-regulated
Upper respiratory	6-13 vs. 14-20 yr	MHC Class II Antigen Presentation	0.00185838	0.00419857	0.45506	0.634615	1.91596	15	0.666667	Up-regulated
Upper respiratory	6-13 vs. 14-20 yr	NK Activity	0.00242457	0.00509996	0.431708	0.542045	1.88105	25	0.8	Up-regulated
Upper respiratory	6-13 vs. 14-20 yr	Cytotoxicity	0.00612907	0.0124624	0.407018	0.669384	1.83075	11	0.454545	Up-regulated
Upper respiratory	6-13 vs. 14-20 yr	Chemokine Signaling	0.000435939	0.00126019	0.498493	0.429865	1.81185	62	0.548387	Up-regulated
Upper respiratory	6-13 vs. 14-20 yr	DNA Sensing	0.00184073	0.00419857	0.45506	0.489832	1.80893	34	0.5	Up-regulated
Upper respiratory	6-13 vs. 14-20 yr	TH2 Differentiation	0.00768912	0.0151302	0.407018	0.582476	1.75855	15	0.666667	Up-regulated
Upper respiratory	6-13 vs. 14-20 yr	TGF-beta Signaling	0.00818219	0.0155973	0.38073	0.49353	1.71789	27	0.407407	Up-regulated
Upper respiratory	6-13 vs. 14-20 yr	Lymphocyte Trafficking	0.0125872	0.0232672	0.38073	0.4988	1.67813	22	0.818182	Up-regulated
Upper respiratory	6-13 vs. 14-20 yr	TLR Signaling	0.00231979	0.00505382	0.431708	0.379593	1.65933	72	0.472222	Up-regulated
Upper respiratory	6-13 vs. 14-20 yr	Interferon Response Genes	0.0158981	0.028523	0.352488	0.480834	1.63509	23	0.695652	Up-regulated
Upper respiratory	6-13 vs. 14-20 yr	TH9 Differentiation	0.0264716	0.0461363	0.352488	0.637544	1.62844	9	0.777778	Up-regulated
Upper respiratory	6-13 vs. 14-20 yr	TH1 Differentiation	0.0300363	0.0508948	0.352488	0.538521	1.70449	18	0.555556	Unchanged
Upper respiratory	6-13 vs. 14-20 yr	Immune Memory	0.0441793	0.0709195	0.321776	0.699476	1.66735	7	0.714286	Unchanged
Upper respiratory	6-13 vs. 14-20 yr	IL-6 Signaling	0.0498693	0.0780006	0.321776	0.501736	1.51479	15	0.6	Unchanged
Upper respiratory	6-13 vs. 14-20 yr	Myeloid Inflammation	0.0433331	0.0709195	0.321776	0.423483	1.46961	25	0.44	Unchanged
Upper respiratory	6-13 vs. 14-20 yr	Tissue Stress	0.0837004	0.121565	0.231127	0.6526	1.46543	6	0.833333	Unchanged
Upper respiratory	6-13 vs. 14-20 yr	Treg Differentiation	0.0710784	0.108395	0.266351	0.48259	1.43221	14	0.571429	Unchanged
Upper respiratory	6-13 vs. 14-20 yr	Virus-Host Interaction	0.111111	0.157623	0.208955	0.474664	1.3717	13	0.307692	Unchanged
Upper respiratory	6-13 vs. 14-20 yr	Type III Interferon Signaling	0.138952	0.180342	0.179782	0.574525	1.36951	7	0.428571	Unchanged
Upper respiratory	6-13 vs. 14-20 yr	RNA Sensing	0.0793603	0.118073	0.287805	0.340656	1.34233	45	0.333333	Unchanged
Upper respiratory	6-13 vs. 14-20 yr	PPAR Signaling	0.166287	0.20701	0.16318	0.543606	1.2958	7	0.571429	Unchanged
Upper respiratory	6-13 vs. 14-20 yr	Coagulation	0.11399	0.158031	0.213928	0.352092	1.29243	33	0.484848	Unchanged
Upper respiratory	6-13 vs. 14-20 yr	MAPK Signaling	0.121655	0.164909	0.199915	0.381735	1.28428	22	0.5	Unchanged
Upper respiratory	6-13 vs. 14-20 yr	Complement System	0.14532	0.184678	0.183024	0.377449	1.25637	21	0.333333	Unchanged
Upper respiratory	6-13 vs. 14-20 yr	IL-1 Signaling	0.130208	0.172668	0.199915	0.327659	1.2413	38	0.368421	Unchanged
Upper respiratory	6-13 vs. 14-20 yr	Lysosome	0.255528	0.311744	0.134273	0.330068	1.13564	24	0.416667	Unchanged
Upper respiratory	6-13 vs. 14-20 yr	Proteotoxic Stress	0.315522	0.377389	0.121543	0.306728	1.07844	28	0.357143	Unchanged
Upper respiratory	6-13 vs. 14-20 yr	Mononuclear Cell Migration	0.355091	0.41655	0.11524	0.270239	1.05958	43	0.372093	Unchanged
Upper respiratory	6-13 vs. 14-20 yr	HIF1A Signaling	0.45122	0.510693	0.0959207	0.316034	1.02325	19	0.368421	Unchanged
Upper respiratory	6-13 vs. 14-20 yr	Host Susceptibility	0.452088	0.510693	0.0962406	0.288803	0.99366	24	0.208333	Unchanged
Upper respiratory	6-13 vs. 14-20 yr	Host Defense Peptides	0.577465	0.613506	0.0799859	0.336995	0.921674	11	0.363636	Unchanged
Upper respiratory	6-13 vs. 14-20 yr	Leukotriene and Prostaglandin Inflammation	0.657005	0.667955	0.0747385	0.298878	0.863706	13	0.230769	Unchanged
Upper respiratory	6-13 vs. 14-20 yr	ALPK1 Signaling	0.626424	0.647658	0.0741759	0.359223	0.856287	7	0.428571	Unchanged
Upper respiratory	6-13 vs. 14-20 yr	Autophagy	0.840686	0.840686	0.0632191	0.245341	0.728116	14	0.5	Unchanged
Upper respiratory	6-13 vs. 14-20 yr	Angiotensin System	0.583333	0.613506	0.0642141	-0.35776	-0.917968	11	0.818182	Unchanged
Upper respiratory	6-13 vs. 14-20 yr	NO Signaling	0.51773	0.563956	0.0711327	-0.403314	-0.961444	9	0.666667	Unchanged
Upper respiratory	6-13 vs. 14-20 yr	IL-17 Signaling	0.468013	0.519069	0.0736213	-0.353327	-0.995938	16	0.375	Unchanged
