## Supplementary material for "Differential host responses within the upper respiratory tract and peripheral blood of children and adults with SARS-CoV-2 infection": Table S3

### Sheet: Upper respiratory
Supplemental Table 3. Output from fast gene set enrichment analysis of immune modules in upper respiratory and peripheral blood samples by SARS-CoV-2 infection status
Sample Type	Comparison	Gene Module	pval	padj	log2err	ES	NES	size	GeneRatio	Expression
Upper respiratory	SARS-CoV-2-infected vs. uninfected	Innate Immune Cell Activation	1.7304e-41	1.05554e-39	1.67818	0.529455	2.9946	411	0.498783	Up-regulated
Upper respiratory	SARS-CoV-2-infected vs. uninfected	Adaptive Immune Response	3.52263e-36	1.0744e-34	1.56318	0.532077	2.94959	350	0.491429	Up-regulated
Upper respiratory	SARS-CoV-2-infected vs. uninfected	Interferon Response	2.92338e-29	5.94422e-28	1.40259	0.56318	2.93678	231	0.528139	Up-regulated
Upper respiratory	SARS-CoV-2-infected vs. uninfected	Type I Interferon Signaling	2.09292e-12	2.1278e-11	0.898671	0.65152	2.80001	60	0.65	Up-regulated
Upper respiratory	SARS-CoV-2-infected vs. uninfected	Type II Interferon Signaling	5.61033e-11	4.27788e-10	0.851339	0.742516	2.78075	34	0.705882	Up-regulated
Upper respiratory	SARS-CoV-2-infected vs. uninfected	TCR Signaling	7.51088e-12	6.5452e-11	0.875325	0.603814	2.67432	73	0.465753	Up-regulated
Upper respiratory	SARS-CoV-2-infected vs. uninfected	Myeloid Activation	1.14418e-15	1.74488e-14	1.01754	0.527252	2.58645	145	0.517241	Up-regulated
Upper respiratory	SARS-CoV-2-infected vs. uninfected	MHC Class I Antigen Presentation	3.11061e-08	1.58123e-07	0.719513	0.69555	2.56695	32	0.6875	Up-regulated
Upper respiratory	SARS-CoV-2-infected vs. uninfected	Chemokine Signaling	2.19912e-08	1.34146e-07	0.733762	0.647784	2.54489	42	0.619048	Up-regulated
Upper respiratory	SARS-CoV-2-infected vs. uninfected	NF-kappaB Signaling	2.69228e-08	1.49299e-07	0.733762	0.582495	2.46357	57	0.666667	Up-regulated
Upper respiratory	SARS-CoV-2-infected vs. uninfected	NLR Signaling	1.23528e-08	8.37243e-08	0.74774	0.529547	2.40591	81	0.518519	Up-regulated
Upper respiratory	SARS-CoV-2-infected vs. uninfected	Interferon Response Genes	2.50539e-06	1.01886e-05	0.627257	0.702903	2.35837	23	0.695652	Up-regulated
Upper respiratory	SARS-CoV-2-infected vs. uninfected	MHC Class II Antigen Presentation	1.70277e-06	7.48832e-06	0.643552	0.789246	2.3322	15	0.6	Up-regulated
Upper respiratory	SARS-CoV-2-infected vs. uninfected	Mononuclear Cell Migration	1.2851e-05	4.12583e-05	0.593325	0.639973	2.28376	28	0.642857	Up-regulated
Upper respiratory	SARS-CoV-2-infected vs. uninfected	Phagocytosis	6.13992e-06	2.08075e-05	0.610527	0.676712	2.25947	22	0.681818	Up-regulated
Upper respiratory	SARS-CoV-2-infected vs. uninfected	Other Interleukin Signaling	1.71863e-06	7.48832e-06	0.643552	0.531067	2.22139	56	0.517857	Up-regulated
Upper respiratory	SARS-CoV-2-infected vs. uninfected	TNF Signaling	2.75444e-06	1.05013e-05	0.627257	0.506853	2.21138	66	0.636364	Up-regulated
Upper respiratory	SARS-CoV-2-infected vs. uninfected	Homeostasis	8.67995e-14	1.05895e-12	0.954542	0.4172	2.20211	256	0.375	Up-regulated
Upper respiratory	SARS-CoV-2-infected vs. uninfected	TH2 Differentiation	2.678e-05	8.16789e-05	0.57561	0.792477	2.16818	12	0.833333	Up-regulated
Upper respiratory	SARS-CoV-2-infected vs. uninfected	NK Activity	8.98677e-05	0.000219277	0.538434	0.687241	2.16506	18	0.611111	Up-regulated
Upper respiratory	SARS-CoV-2-infected vs. uninfected	Apoptosis	2.90913e-05	8.45033e-05	0.57561	0.626347	2.15583	25	0.56	Up-regulated
Upper respiratory	SARS-CoV-2-infected vs. uninfected	Inflammasomes	6.5916e-05	0.000174821	0.538434	0.66482	2.15278	20	0.5	Up-regulated
Upper respiratory	SARS-CoV-2-infected vs. uninfected	TLR Signaling	5.2689e-06	1.89061e-05	0.610527	0.481765	2.13137	71	0.647887	Up-regulated
Upper respiratory	SARS-CoV-2-infected vs. uninfected	MAPK Signaling	7.06892e-05	0.000179668	0.538434	0.629868	2.10306	22	0.5	Up-regulated
Upper respiratory	SARS-CoV-2-infected vs. uninfected	TH17 Differentiation	0.000147902	0.000347001	0.518848	0.608549	2.103	26	0.884615	Up-regulated
Upper respiratory	SARS-CoV-2-infected vs. uninfected	BCR Signaling	4.88017e-05	0.000135314	0.557332	0.489984	2.04995	54	0.555556	Up-regulated
Upper respiratory	SARS-CoV-2-infected vs. uninfected	Myeloid Inflammation	0.000457368	0.000996408	0.498493	0.607747	2.00581	21	0.619048	Up-regulated
Upper respiratory	SARS-CoV-2-infected vs. uninfected	Glycan Sensing	0.000346157	0.000782059	0.498493	0.517043	1.97232	37	0.621622	Up-regulated
Upper respiratory	SARS-CoV-2-infected vs. uninfected	Coagulation	0.000685683	0.0014423	0.477271	0.533721	1.9368	30	0.466667	Up-regulated
Upper respiratory	SARS-CoV-2-infected vs. uninfected	Lymphocyte Trafficking	0.00136734	0.00278025	0.45506	0.593829	1.90105	19	0.736842	Up-regulated
Upper respiratory	SARS-CoV-2-infected vs. uninfected	TH1 Differentiation	0.00182761	0.00348388	0.45506	0.678131	1.89691	13	0.923077	Up-regulated
Upper respiratory	SARS-CoV-2-infected vs. uninfected	IL-2 Signaling	0.00142636	0.0028067	0.45506	0.592221	1.8959	19	0.842105	Up-regulated
Upper respiratory	SARS-CoV-2-infected vs. uninfected	Cytotoxicity	0.00200206	0.00359194	0.431708	0.757556	1.88165	9	0.888889	Up-regulated
Upper respiratory	SARS-CoV-2-infected vs. uninfected	DNA Sensing	0.00207981	0.00362482	0.431708	0.487799	1.81533	33	0.636364	Up-regulated
Upper respiratory	SARS-CoV-2-infected vs. uninfected	Oxidative Stress Response	0.00199174	0.00359194	0.431708	0.461736	1.79564	40	0.45	Up-regulated
Upper respiratory	SARS-CoV-2-infected vs. uninfected	RNA Sensing	0.00291057	0.0049318	0.431708	0.449424	1.78237	43	0.72093	Up-regulated
Upper respiratory	SARS-CoV-2-infected vs. uninfected	T-cell Costimulation	0.00728883	0.0117005	0.407018	0.644893	1.7644	12	0.833333	Up-regulated
Upper respiratory	SARS-CoV-2-infected vs. uninfected	TH9 Differentiation	0.00872545	0.0136475	0.38073	0.729783	1.76343	8	0.75	Up-regulated
Upper respiratory	SARS-CoV-2-infected vs. uninfected	IL-6 Signaling	0.00974009	0.0144914	0.38073	0.634866	1.73697	12	0.916667	Up-regulated
Upper respiratory	SARS-CoV-2-infected vs. uninfected	JAK-STAT Signaling	0.00496148	0.00817974	0.407018	0.462239	1.72021	33	0.545455	Up-regulated
Upper respiratory	SARS-CoV-2-infected vs. uninfected	HIF1A Signaling	0.00944111	0.0143977	0.38073	0.54981	1.70975	17	0.705882	Up-regulated
Upper respiratory	SARS-CoV-2-infected vs. uninfected	TGF-beta Signaling	0.010887	0.015812	0.38073	0.502876	1.70204	24	0.666667	Up-regulated
Upper respiratory	SARS-CoV-2-infected vs. uninfected	Virus-Host Interaction	0.0200225	0.0277585	0.352488	0.614273	1.62959	11	0.636364	Up-regulated
Upper respiratory	SARS-CoV-2-infected vs. uninfected	ALPK1 Signaling	0.0292031	0.0395864	0.352488	0.683286	1.58975	7	0.857143	Up-regulated
Upper respiratory	SARS-CoV-2-infected vs. uninfected	IL-1 Signaling	0.0198524	0.0277585	0.352488	0.430429	1.58158	31	0.645161	Up-regulated
Upper respiratory	SARS-CoV-2-infected vs. uninfected	PPAR Signaling	0.0521921	0.0692112	0.287857	0.663696	1.54417	7	0.571429	Unchanged
Upper respiratory	SARS-CoV-2-infected vs. uninfected	Immune Exhaustion	0.0718954	0.0913671	0.248911	0.584935	1.48598	10	0.4	Unchanged
Upper respiratory	SARS-CoV-2-infected vs. uninfected	Treg Differentiation	0.0787234	0.0980026	0.234393	0.537224	1.46982	12	0.666667	Unchanged
Upper respiratory	SARS-CoV-2-infected vs. uninfected	Host Susceptibility	0.0701754	0.0910788	0.252961	0.433159	1.40263	20	0.45	Unchanged
Upper respiratory	SARS-CoV-2-infected vs. uninfected	Proteotoxic Stress	0.0857143	0.104571	0.227987	0.378674	1.3513	28	0.714286	Unchanged
Upper respiratory	SARS-CoV-2-infected vs. uninfected	Type III Interferon Signaling	0.14405	0.165794	0.168238	0.576776	1.34194	7	0.714286	Unchanged
Upper respiratory	SARS-CoV-2-infected vs. uninfected	Lysosome	0.136054	0.159602	0.181383	0.381054	1.28972	24	0.458333	Unchanged
Upper respiratory	SARS-CoV-2-infected vs. uninfected	NO Signaling	0.208421	0.235439	0.138022	0.570958	1.26656	6	0.333333	Unchanged
Upper respiratory	SARS-CoV-2-infected vs. uninfected	Host Defense Peptides	0.253112	0.280724	0.122679	0.498785	1.20525	8	0.625	Unchanged
Upper respiratory	SARS-CoV-2-infected vs. uninfected	Immune Memory	0.335443	0.365393	0.105125	0.548658	1.13406	5	0.8	Unchanged
Upper respiratory	SARS-CoV-2-infected vs. uninfected	Tissue Stress	0.445148	0.476386	0.0883594	0.487624	1.0079	5	0.4	Unchanged
Upper respiratory	SARS-CoV-2-infected vs. uninfected	Complement System	0.587983	0.618396	0.0743625	0.283124	0.906378	19	0.473684	Unchanged
Upper respiratory	SARS-CoV-2-infected vs. uninfected	IL-17 Signaling	0.715203	0.739448	0.0645031	0.301633	0.800197	11	0.727273	Unchanged
Upper respiratory	SARS-CoV-2-infected vs. uninfected	Angiotensin System	0.816456	0.830063	0.0574877	0.293092	0.727995	9	0.555556	Unchanged
Upper respiratory	SARS-CoV-2-infected vs. uninfected	Leukotriene and Prostaglandin Inflammation	0.869245	0.869245	0.0483118	-0.243282	-0.698986	13	0.230769	Unchanged
Upper respiratory	SARS-CoV-2-infected vs. uninfected	Autophagy	0.109259	0.130683	0.183024	-0.453592	-1.34291	14	0.357143	Unchanged

### Sheet: Peripheral blood
Supplemental Table 3. Output from fast gene set enrichment analysis of immune modules in upper respiratory and peripheral blood samples by SARS-CoV-2 infection status
Sample Type	Comparison	Gene Module	pval	padj	log2err	ES	NES	size	GeneRatio	Expression
Peripheral blood	SARS-CoV-2-infected vs. uninfected	Interferon Response	1.46677e-34	8.9473e-33	1.52971	0.657523	2.93266	244	0.430328	Up-regulated
Peripheral blood	SARS-CoV-2-infected vs. uninfected	Type I Interferon Signaling	6.00771e-19	1.83235e-17	1.12391	0.799439	2.88996	60	0.583333	Up-regulated
Peripheral blood	SARS-CoV-2-infected vs. uninfected	Interferon Response Genes	7.48052e-13	1.52104e-11	0.921426	0.884703	2.60016	23	0.73913	Up-regulated
Peripheral blood	SARS-CoV-2-infected vs. uninfected	MHC Class I Antigen Presentation	1.62718e-11	2.48144e-10	0.863415	0.807061	2.59603	33	0.666667	Up-regulated
Peripheral blood	SARS-CoV-2-infected vs. uninfected	NLR Signaling	2.19775e-11	2.68126e-10	0.863415	0.634322	2.43672	84	0.428571	Up-regulated
Peripheral blood	SARS-CoV-2-infected vs. uninfected	Type II Interferon Signaling	4.26532e-11	4.33641e-10	0.851339	0.790776	2.61145	36	0.527778	Up-regulated
Peripheral blood	SARS-CoV-2-infected vs. uninfected	Adaptive Immune Response	4.68896e-09	4.0861e-08	0.761461	0.39913	1.85343	388	0.280928	Up-regulated
Peripheral blood	SARS-CoV-2-infected vs. uninfected	DNA Sensing	3.17172e-07	2.41844e-06	0.674963	0.718451	2.30288	32	0.5	Up-regulated
Peripheral blood	SARS-CoV-2-infected vs. uninfected	Innate Immune Cell Activation	9.82639e-07	6.66011e-06	0.643552	0.350212	1.64913	471	0.208068	Up-regulated
Peripheral blood	SARS-CoV-2-infected vs. uninfected	RNA Sensing	1.49503e-06	9.11966e-06	0.643552	0.648878	2.21003	45	0.4	Up-regulated
Peripheral blood	SARS-CoV-2-infected vs. uninfected	Homeostasis	0.00022033	0.00122183	0.518848	0.357449	1.60312	262	0.267176	Up-regulated
Peripheral blood	SARS-CoV-2-infected vs. uninfected	Apoptosis	0.000953038	0.00484461	0.477271	0.603405	1.84229	27	0.444444	Up-regulated
Peripheral blood	SARS-CoV-2-infected vs. uninfected	TLR Signaling	0.00225719	0.0105914	0.431708	0.43423	1.63322	73	0.246575	Up-regulated
Peripheral blood	SARS-CoV-2-infected vs. uninfected	Cytotoxicity	0.00253749	0.0110562	0.431708	0.750467	1.79502	11	0.909091	Up-regulated
Peripheral blood	SARS-CoV-2-infected vs. uninfected	Lysosome	0.00441501	0.0179544	0.407018	0.577509	1.74309	25	0.32	Up-regulated
Peripheral blood	SARS-CoV-2-infected vs. uninfected	Chemokine Signaling	0.00914435	0.0348628	0.38073	0.450188	1.58889	52	0.192308	Up-regulated
Peripheral blood	SARS-CoV-2-infected vs. uninfected	Proteotoxic Stress	0.013037	0.0467797	0.38073	0.52415	1.61428	28	0.428571	Up-regulated
Peripheral blood	SARS-CoV-2-infected vs. uninfected	MAPK Signaling	0.0148818	0.0481066	0.38073	0.560271	1.63389	22	0.227273	Up-regulated
Peripheral blood	SARS-CoV-2-infected vs. uninfected	TNF Signaling	0.014984	0.0481066	0.38073	0.413425	1.51436	65	0.4	Up-regulated
Peripheral blood	SARS-CoV-2-infected vs. uninfected	T-cell Costimulation	0.0206576	0.0630058	0.352488	0.517601	1.54548	24	0.625	Unchanged
Peripheral blood	SARS-CoV-2-infected vs. uninfected	NF-kappaB Signaling	0.0246736	0.0716709	0.352488	0.399562	1.47042	66	0.318182	Unchanged
Peripheral blood	SARS-CoV-2-infected vs. uninfected	Leukotriene and Prostaglandin Inflammation	0.0308792	0.0856196	0.352488	-0.572947	-1.56561	13	0.461538	Unchanged
Peripheral blood	SARS-CoV-2-infected vs. uninfected	Immune Exhaustion	0.0397192	0.105342	0.321776	0.573474	1.52551	16	0.75	Unchanged
Peripheral blood	SARS-CoV-2-infected vs. uninfected	Mononuclear Cell Migration	0.0670017	0.163575	0.224966	0.446434	1.39531	30	0.333333	Unchanged
Peripheral blood	SARS-CoV-2-infected vs. uninfected	Myeloid Activation	0.0670391	0.163575	0.204295	0.305252	1.27628	153	0.215686	Unchanged
Peripheral blood	SARS-CoV-2-infected vs. uninfected	IL-2 Signaling	0.0757042	0.177614	0.216543	0.502098	1.42849	20	0.4	Unchanged
Peripheral blood	SARS-CoV-2-infected vs. uninfected	Type III Interferon Signaling	0.126838	0.26703	0.168238	0.643105	1.41035	8	0.375	Unchanged
Peripheral blood	SARS-CoV-2-infected vs. uninfected	MHC Class II Antigen Presentation	0.125	0.26703	0.168238	0.505653	1.31761	15	0.2	Unchanged
Peripheral blood	SARS-CoV-2-infected vs. uninfected	Treg Differentiation	0.126949	0.26703	0.186433	-0.474812	-1.32567	14	0.285714	Unchanged
Peripheral blood	SARS-CoV-2-infected vs. uninfected	Coagulation	0.135802	0.276132	0.190023	-0.363314	-1.24051	31	0.258065	Unchanged
Peripheral blood	SARS-CoV-2-infected vs. uninfected	TH9 Differentiation	0.152993	0.301051	0.168238	-0.553547	-1.318	9	0.444444	Unchanged
Peripheral blood	SARS-CoV-2-infected vs. uninfected	Tissue Stress	0.185741	0.354069	0.138022	0.666193	1.30492	5	0.6	Unchanged
Peripheral blood	SARS-CoV-2-infected vs. uninfected	Phagocytosis	0.19211	0.355112	0.128789	0.418554	1.24974	24	0.25	Unchanged
Peripheral blood	SARS-CoV-2-infected vs. uninfected	Autophagy	0.216998	0.38932	0.123842	0.483346	1.23638	14	0.428571	Unchanged
Peripheral blood	SARS-CoV-2-infected vs. uninfected	Complement System	0.238095	0.396557	0.115734	0.418771	1.17585	19	0.315789	Unchanged
Peripheral blood	SARS-CoV-2-infected vs. uninfected	TH2 Differentiation	0.240535	0.396557	0.131458	-0.421153	-1.17585	14	0.357143	Unchanged
Peripheral blood	SARS-CoV-2-infected vs. uninfected	Angiotensin System	0.231626	0.396557	0.134273	-0.49086	-1.22498	10	0.4	Unchanged
Peripheral blood	SARS-CoV-2-infected vs. uninfected	Inflammasomes	0.260563	0.397359	0.109684	0.40199	1.1723	22	0.318182	Unchanged
Peripheral blood	SARS-CoV-2-infected vs. uninfected	Glycan Sensing	0.256078	0.397359	0.105521	0.343519	1.15272	38	0.315789	Unchanged
Peripheral blood	SARS-CoV-2-infected vs. uninfected	TGF-beta Signaling	0.250597	0.397359	0.133555	-0.3531	-1.14144	25	0.36	Unchanged
Peripheral blood	SARS-CoV-2-infected vs. uninfected	Host Defense Peptides	0.271248	0.403564	0.10882	0.45961	1.17567	14	0.642857	Unchanged
Peripheral blood	SARS-CoV-2-infected vs. uninfected	Immune Memory	0.283302	0.411463	0.108394	0.553245	1.17152	7	0.571429	Unchanged
Peripheral blood	SARS-CoV-2-infected vs. uninfected	PPAR Signaling	0.32833	0.435394	0.0992333	0.529549	1.12134	7	0.571429	Unchanged
Peripheral blood	SARS-CoV-2-infected vs. uninfected	TCR Signaling	0.325409	0.435394	0.0862866	0.281442	1.0822	83	0.253012	Unchanged
Peripheral blood	SARS-CoV-2-infected vs. uninfected	Other Interleukin Signaling	0.318952	0.435394	0.0894367	0.295136	1.08029	63	0.380952	Unchanged
Peripheral blood	SARS-CoV-2-infected vs. uninfected	Lymphocyte Trafficking	0.322581	0.435394	0.113313	-0.35876	-1.10882	20	0.25	Unchanged
Peripheral blood	SARS-CoV-2-infected vs. uninfected	ALPK1 Signaling	0.360225	0.467526	0.0937465	0.519424	1.0999	7	0.428571	Unchanged
Peripheral blood	SARS-CoV-2-infected vs. uninfected	TH1 Differentiation	0.427027	0.531605	0.0819779	0.379464	1.02959	17	0.352941	Unchanged
Peripheral blood	SARS-CoV-2-infected vs. uninfected	TH17 Differentiation	0.418317	0.531605	0.101351	-0.301863	-1.01198	29	0.275862	Unchanged
Peripheral blood	SARS-CoV-2-infected vs. uninfected	IL-1 Signaling	0.448675	0.547384	0.0749279	0.310329	1.00711	34	0.352941	Unchanged
Peripheral blood	SARS-CoV-2-infected vs. uninfected	BCR Signaling	0.464678	0.555792	0.0704501	0.281038	0.991118	53	0.188679	Unchanged
Peripheral blood	SARS-CoV-2-infected vs. uninfected	IL-6 Signaling	0.500911	0.587607	0.0741759	0.393399	0.98082	13	0.307692	Unchanged
Peripheral blood	SARS-CoV-2-infected vs. uninfected	Myeloid Inflammation	0.51458	0.592252	0.0697793	0.315978	0.953711	25	0.28	Unchanged
Peripheral blood	SARS-CoV-2-infected vs. uninfected	Virus-Host Interaction	0.528545	0.59706	0.0720033	0.391706	0.957444	12	0.416667	Unchanged
Peripheral blood	SARS-CoV-2-infected vs. uninfected	IL-17 Signaling	0.550111	0.610124	0.0797706	-0.337627	-0.942651	14	0.5	Unchanged
Peripheral blood	SARS-CoV-2-infected vs. uninfected	JAK-STAT Signaling	0.567308	0.613995	0.0617054	0.278418	0.937192	40	0.225	Unchanged
Peripheral blood	SARS-CoV-2-infected vs. uninfected	Host Susceptibility	0.573733	0.613995	0.0793435	-0.285932	-0.906447	22	0.227273	Unchanged
Peripheral blood	SARS-CoV-2-infected vs. uninfected	NO Signaling	0.652574	0.686327	0.0615707	0.38105	0.835653	8	0.5	Unchanged
Peripheral blood	SARS-CoV-2-infected vs. uninfected	NK Activity	0.671533	0.694297	0.0739901	-0.262288	-0.871866	28	0.464286	Unchanged
Peripheral blood	SARS-CoV-2-infected vs. uninfected	HIF1A Signaling	0.841163	0.855183	0.0588438	-0.257303	-0.758889	17	0.235294	Unchanged
Peripheral blood	SARS-CoV-2-infected vs. uninfected	Oxidative Stress Response	0.876963	0.876963	0.0643583	-0.203349	-0.754138	43	0.116279	Unchanged
