## Supplementary material for "Differential host responses within the upper respiratory tract and peripheral blood of children and adults with SARS-CoV-2 infection": Table S4

### Sheet: 0-5 yr
Supplemental Table 4. Output from fast gene set enrichment analysis of immune modules in upper respiratory samples by SARS-CoV-2 infection status within specific age groups
Sample Type	Age Group	Comparison	Gene Module	pval	padj	log2err	ES	NES	size	GeneRatio	Expression
Upper respiratory	0-5 yr	SARS-CoV-2-infected vs. uninfected	Type I Interferon Signaling	2.19677e-22	3.35008e-21	1.22105	0.803658	2.99754	60	0.633333	Up-regulated
Upper respiratory	0-5 yr	SARS-CoV-2-infected vs. uninfected	Interferon Response	1.9853e-38	6.05515e-37	1.6153	0.649982	2.91011	248	0.475806	Up-regulated
Upper respiratory	0-5 yr	SARS-CoV-2-infected vs. uninfected	Type II Interferon Signaling	2.78241e-14	3.39454e-13	0.975995	0.807647	2.71423	37	0.783784	Up-regulated
Upper respiratory	0-5 yr	SARS-CoV-2-infected vs. uninfected	Adaptive Immune Response	4.84719e-39	2.95679e-37	1.62807	0.568879	2.65399	416	0.473558	Up-regulated
Upper respiratory	0-5 yr	SARS-CoV-2-infected vs. uninfected	Innate Immune Cell Activation	5.87944e-37	1.19549e-35	1.58293	0.533532	2.50897	491	0.466395	Up-regulated
Upper respiratory	0-5 yr	SARS-CoV-2-infected vs. uninfected	MHC Class I Antigen Presentation	1.37603e-09	1.04922e-08	0.788187	0.754373	2.48243	33	0.606061	Up-regulated
Upper respiratory	0-5 yr	SARS-CoV-2-infected vs. uninfected	TCR Signaling	2.37114e-11	2.06628e-10	0.863415	0.621193	2.43087	83	0.554217	Up-regulated
Upper respiratory	0-5 yr	SARS-CoV-2-infected vs. uninfected	Interferon Response Genes	1.23278e-08	6.8363e-08	0.74774	0.802201	2.40997	23	0.652174	Up-regulated
Upper respiratory	0-5 yr	SARS-CoV-2-infected vs. uninfected	NK Activity	4.50521e-08	2.29015e-07	0.719513	0.763373	2.36282	25	0.64	Up-regulated
Upper respiratory	0-5 yr	SARS-CoV-2-infected vs. uninfected	Myeloid Activation	2.55824e-13	2.60088e-12	0.932595	0.551752	2.35746	153	0.477124	Up-regulated
Upper respiratory	0-5 yr	SARS-CoV-2-infected vs. uninfected	Other Interleukin Signaling	2.55436e-09	1.73129e-08	0.774939	0.620213	2.35351	68	0.573529	Up-regulated
Upper respiratory	0-5 yr	SARS-CoV-2-infected vs. uninfected	Chemokine Signaling	7.69617e-09	4.69466e-08	0.74774	0.616183	2.31609	62	0.387097	Up-regulated
Upper respiratory	0-5 yr	SARS-CoV-2-infected vs. uninfected	IL-2 Signaling	1.44551e-06	4.89866e-06	0.643552	0.770598	2.23071	20	0.65	Up-regulated
Upper respiratory	0-5 yr	SARS-CoV-2-infected vs. uninfected	Mononuclear Cell Migration	9.55887e-07	3.42995e-06	0.643552	0.636156	2.21383	43	0.395349	Up-regulated
Upper respiratory	0-5 yr	SARS-CoV-2-infected vs. uninfected	NLR Signaling	6.08985e-08	2.65343e-07	0.704976	0.5648	2.21311	84	0.404762	Up-regulated
Upper respiratory	0-5 yr	SARS-CoV-2-infected vs. uninfected	BCR Signaling	6.51391e-07	2.48343e-06	0.659444	0.606087	2.20836	54	0.518519	Up-regulated
Upper respiratory	0-5 yr	SARS-CoV-2-infected vs. uninfected	RNA Sensing	1.86893e-06	6.00025e-06	0.643552	0.627334	2.1942	44	0.454545	Up-regulated
Upper respiratory	0-5 yr	SARS-CoV-2-infected vs. uninfected	MHC Class II Antigen Presentation	4.51303e-06	1.37647e-05	0.610527	0.803276	2.19077	15	0.666667	Up-regulated
Upper respiratory	0-5 yr	SARS-CoV-2-infected vs. uninfected	Myeloid Inflammation	6.39156e-06	1.8566e-05	0.610527	0.700215	2.16733	25	0.48	Up-regulated
Upper respiratory	0-5 yr	SARS-CoV-2-infected vs. uninfected	NF-kappaB Signaling	5.22124e-07	2.12331e-06	0.659444	0.559204	2.12648	69	0.710145	Up-regulated
Upper respiratory	0-5 yr	SARS-CoV-2-infected vs. uninfected	TH2 Differentiation	2.78654e-05	7.72631e-05	0.57561	0.773594	2.10981	15	0.733333	Up-regulated
Upper respiratory	0-5 yr	SARS-CoV-2-infected vs. uninfected	T-cell Costimulation	3.90489e-05	9.92492e-05	0.557332	0.66848	2.0691	25	0.96	Up-regulated
Upper respiratory	0-5 yr	SARS-CoV-2-infected vs. uninfected	JAK-STAT Signaling	3.25176e-05	8.62424e-05	0.557332	0.59124	2.06796	44	0.454545	Up-regulated
Upper respiratory	0-5 yr	SARS-CoV-2-infected vs. uninfected	Phagocytosis	5.87555e-05	0.000143364	0.557332	0.661854	2.04859	25	0.52	Up-regulated
Upper respiratory	0-5 yr	SARS-CoV-2-infected vs. uninfected	DNA Sensing	0.000139091	0.00032633	0.518848	0.596428	1.98097	34	0.470588	Up-regulated
Upper respiratory	0-5 yr	SARS-CoV-2-infected vs. uninfected	Lymphocyte Trafficking	0.00034043	0.000741651	0.498493	0.655713	1.95355	22	0.5	Up-regulated
Upper respiratory	0-5 yr	SARS-CoV-2-infected vs. uninfected	TH17 Differentiation	0.000339922	0.000741651	0.498493	0.587752	1.91102	31	0.419355	Up-regulated
Upper respiratory	0-5 yr	SARS-CoV-2-infected vs. uninfected	Cytotoxicity	0.000710332	0.00149415	0.477271	0.761857	1.90051	11	0.818182	Up-regulated
Upper respiratory	0-5 yr	SARS-CoV-2-infected vs. uninfected	Glycan Sensing	0.000818095	0.00166346	0.477271	0.554713	1.87053	38	0.526316	Up-regulated
Upper respiratory	0-5 yr	SARS-CoV-2-infected vs. uninfected	Homeostasis	5.66434e-08	2.65343e-07	0.719513	0.410359	1.85081	271	0.369004	Up-regulated
Upper respiratory	0-5 yr	SARS-CoV-2-infected vs. uninfected	Immune Exhaustion	0.00209128	0.00411509	0.431708	0.666226	1.84076	16	0.6875	Up-regulated
Upper respiratory	0-5 yr	SARS-CoV-2-infected vs. uninfected	MAPK Signaling	0.00267894	0.00510673	0.431708	0.608573	1.81311	22	0.363636	Up-regulated
Upper respiratory	0-5 yr	SARS-CoV-2-infected vs. uninfected	Coagulation	0.00352848	0.00652233	0.431708	0.540043	1.77713	33	0.575758	Up-regulated
Upper respiratory	0-5 yr	SARS-CoV-2-infected vs. uninfected	TH1 Differentiation	0.00390928	0.00701371	0.407018	0.636126	1.77299	17	0.647059	Up-regulated
Upper respiratory	0-5 yr	SARS-CoV-2-infected vs. uninfected	Treg Differentiation	0.00981256	0.0161775	0.38073	0.635226	1.72305	14	0.428571	Up-regulated
Upper respiratory	0-5 yr	SARS-CoV-2-infected vs. uninfected	Immune Memory	0.00832088	0.0145021	0.38073	0.759691	1.64878	7	1	Up-regulated
Upper respiratory	0-5 yr	SARS-CoV-2-infected vs. uninfected	Apoptosis	0.0163562	0.026256	0.352488	0.509924	1.61044	27	0.592593	Up-regulated
Upper respiratory	0-5 yr	SARS-CoV-2-infected vs. uninfected	Host Defense Peptides	0.0265766	0.0395408	0.352488	0.639953	1.59641	11	0.909091	Up-regulated
Upper respiratory	0-5 yr	SARS-CoV-2-infected vs. uninfected	Virus-Host Interaction	0.0237794	0.0362636	0.352488	0.608965	1.59493	13	0.461538	Up-regulated
Upper respiratory	0-5 yr	SARS-CoV-2-infected vs. uninfected	Inflammasomes	0.0303006	0.0440081	0.352488	0.534686	1.59298	22	0.727273	Up-regulated
Upper respiratory	0-5 yr	SARS-CoV-2-infected vs. uninfected	TNF Signaling	0.00967162	0.0161775	0.38073	0.414351	1.57565	69	0.347826	Up-regulated
Upper respiratory	0-5 yr	SARS-CoV-2-infected vs. uninfected	Type III Interferon Signaling	0.0351764	0.0499014	0.321776	0.705109	1.53031	7	0.571429	Up-regulated
Upper respiratory	0-5 yr	SARS-CoV-2-infected vs. uninfected	TLR Signaling	0.0232391	0.0362636	0.352488	0.390549	1.50567	72	0.430556	Up-regulated
Upper respiratory	0-5 yr	SARS-CoV-2-infected vs. uninfected	Lysosome	0.0479134	0.0664255	0.257206	0.493187	1.50238	24	0.5	Unchanged
Upper respiratory	0-5 yr	SARS-CoV-2-infected vs. uninfected	Host Susceptibility	0.0510046	0.0691396	0.248911	0.48428	1.47525	24	0.333333	Unchanged
Upper respiratory	0-5 yr	SARS-CoV-2-infected vs. uninfected	HIF1A Signaling	0.068254	0.0885849	0.216543	0.507373	1.44578	19	0.526316	Unchanged
Upper respiratory	0-5 yr	SARS-CoV-2-infected vs. uninfected	Oxidative Stress Response	0.0564399	0.0748443	0.227987	0.404699	1.40836	43	0.325581	Unchanged
Upper respiratory	0-5 yr	SARS-CoV-2-infected vs. uninfected	ALPK1 Signaling	0.0901213	0.114529	0.195789	0.640813	1.39077	7	0.714286	Unchanged
Upper respiratory	0-5 yr	SARS-CoV-2-infected vs. uninfected	TH9 Differentiation	0.167219	0.20817	0.13649	0.544335	1.30248	9	0.777778	Unchanged
Upper respiratory	0-5 yr	SARS-CoV-2-infected vs. uninfected	TGF-beta Signaling	0.212538	0.259297	0.113787	0.38656	1.22084	27	0.37037	Unchanged
Upper respiratory	0-5 yr	SARS-CoV-2-infected vs. uninfected	Complement System	0.252336	0.29601	0.103958	0.402207	1.18291	21	0.428571	Unchanged
Upper respiratory	0-5 yr	SARS-CoV-2-infected vs. uninfected	Tissue Stress	0.321053	0.369513	0.096563	0.548547	1.13446	6	0.333333	Unchanged
Upper respiratory	0-5 yr	SARS-CoV-2-infected vs. uninfected	IL-6 Signaling	0.343799	0.388366	0.0862866	0.409366	1.11646	15	0.4	Unchanged
Upper respiratory	0-5 yr	SARS-CoV-2-infected vs. uninfected	Proteotoxic Stress	0.353659	0.392239	0.0831291	0.334903	1.06421	28	0.285714	Unchanged
Upper respiratory	0-5 yr	SARS-CoV-2-infected vs. uninfected	NO Signaling	0.63245	0.665163	0.0580984	0.365137	0.873695	9	0.555556	Unchanged
Upper respiratory	0-5 yr	SARS-CoV-2-infected vs. uninfected	IL-17 Signaling	0.830455	0.858606	0.0431037	0.259107	0.706658	15	0.333333	Unchanged
Upper respiratory	0-5 yr	SARS-CoV-2-infected vs. uninfected	PPAR Signaling	0.870017	0.870017	0.0454968	0.307473	0.667315	7	0.428571	Unchanged
Upper respiratory	0-5 yr	SARS-CoV-2-infected vs. uninfected	Angiotensin System	0.860294	0.870017	0.0621124	-0.259562	-0.708867	11	0.181818	Unchanged
Upper respiratory	0-5 yr	SARS-CoV-2-infected vs. uninfected	IL-1 Signaling	0.604938	0.64739	0.0925529	-0.237308	-0.921523	38	0.236842	Unchanged
Upper respiratory	0-5 yr	SARS-CoV-2-infected vs. uninfected	Autophagy	0.542936	0.591413	0.0925529	-0.319023	-0.921669	14	0.214286	Unchanged
Upper respiratory	0-5 yr	SARS-CoV-2-infected vs. uninfected	Leukotriene and Prostaglandin Inflammation	0.25	0.29601	0.142057	-0.418098	-1.19825	13	0.230769	Unchanged

### Sheet: 6-13 yr
Supplemental Table 4. Output from fast gene set enrichment analysis of immune modules in upper respiratory samples by SARS-CoV-2 infection status within specific age groups
Sample Type	Age Group	Comparison	pathway	pval	padj	log2err	ES	NES	size	GeneRatio	Expression
Upper respiratory	6-13 yr	SARS-CoV-2-infected vs. uninfected	Type I Interferon Signaling	9.34385e-12	1.13995e-10	0.875325	0.639962	2.78216	59	0.644068	Up-regulated
Upper respiratory	6-13 yr	SARS-CoV-2-infected vs. uninfected	Interferon Response	1.13387e-20	2.30554e-19	1.17789	0.506727	2.70923	222	0.509009	Up-regulated
Upper respiratory	6-13 yr	SARS-CoV-2-infected vs. uninfected	Innate Immune Cell Activation	3.98503e-26	2.43087e-24	1.32672	0.451163	2.56547	399	0.488722	Up-regulated
Upper respiratory	6-13 yr	SARS-CoV-2-infected vs. uninfected	Type II Interferon Signaling	2.36907e-07	1.80642e-06	0.690132	0.654815	2.53413	34	0.647059	Up-regulated
Upper respiratory	6-13 yr	SARS-CoV-2-infected vs. uninfected	MHC Class I Antigen Presentation	6.30772e-07	4.27523e-06	0.659444	0.648822	2.47252	32	0.65625	Up-regulated
Upper respiratory	6-13 yr	SARS-CoV-2-infected vs. uninfected	Adaptive Immune Response	2.98479e-21	9.10361e-20	1.19534	0.440891	2.45929	340	0.435294	Up-regulated
Upper respiratory	6-13 yr	SARS-CoV-2-infected vs. uninfected	Myeloid Activation	7.76744e-12	1.13995e-10	0.875325	0.479375	2.38958	142	0.443662	Up-regulated
Upper respiratory	6-13 yr	SARS-CoV-2-infected vs. uninfected	MAPK Signaling	5.22509e-06	3.1873e-05	0.610527	0.690032	2.33013	22	0.5	Up-regulated
Upper respiratory	6-13 yr	SARS-CoV-2-infected vs. uninfected	NLR Signaling	1.21219e-07	1.05634e-06	0.690132	0.495559	2.24837	78	0.435897	Up-regulated
Upper respiratory	6-13 yr	SARS-CoV-2-infected vs. uninfected	NF-kappaB Signaling	1.00177e-05	5.55527e-05	0.593325	0.511761	2.2145	56	0.571429	Up-regulated
Upper respiratory	6-13 yr	SARS-CoV-2-infected vs. uninfected	Interferon Response Genes	5.38575e-05	0.000273776	0.557332	0.638723	2.19223	23	0.565217	Up-regulated
Upper respiratory	6-13 yr	SARS-CoV-2-infected vs. uninfected	Chemokine Signaling	9.13478e-05	0.000398015	0.538434	0.523635	2.08616	40	0.5	Up-regulated
Upper respiratory	6-13 yr	SARS-CoV-2-infected vs. uninfected	Homeostasis	9.38236e-10	9.53873e-09	0.788187	0.378436	2.04095	251	0.517928	Up-regulated
Upper respiratory	6-13 yr	SARS-CoV-2-infected vs. uninfected	TLR Signaling	5.90906e-05	0.000277271	0.557332	0.442083	1.9599	67	0.537313	Up-regulated
Upper respiratory	6-13 yr	SARS-CoV-2-infected vs. uninfected	HIF1A Signaling	0.00134141	0.00430663	0.45506	0.618729	1.93859	17	0.647059	Up-regulated
Upper respiratory	6-13 yr	SARS-CoV-2-infected vs. uninfected	TCR Signaling	0.000166059	0.000675305	0.518848	0.432024	1.92952	71	0.591549	Up-regulated
Upper respiratory	6-13 yr	SARS-CoV-2-infected vs. uninfected	Inflammasomes	0.000930164	0.00315222	0.477271	0.582875	1.91099	19	0.631579	Up-regulated
Upper respiratory	6-13 yr	SARS-CoV-2-infected vs. uninfected	Mononuclear Cell Migration	0.00153548	0.00468321	0.45506	0.533868	1.90811	26	0.692308	Up-regulated
Upper respiratory	6-13 yr	SARS-CoV-2-infected vs. uninfected	T-cell Costimulation	0.00227625	0.00578546	0.431708	0.686133	1.9018	12	0.583333	Up-regulated
Upper respiratory	6-13 yr	SARS-CoV-2-infected vs. uninfected	Glycan Sensing	0.000710958	0.00255108	0.477271	0.487064	1.89596	35	0.514286	Up-regulated
Upper respiratory	6-13 yr	SARS-CoV-2-infected vs. uninfected	Other Interleukin Signaling	0.00051728	0.00197213	0.477271	0.434206	1.87443	55	0.636364	Up-regulated
Upper respiratory	6-13 yr	SARS-CoV-2-infected vs. uninfected	IL-1 Signaling	0.00184949	0.00537233	0.45506	0.498049	1.87399	30	0.566667	Up-regulated
Upper respiratory	6-13 yr	SARS-CoV-2-infected vs. uninfected	Phagocytosis	0.00216796	0.00574982	0.431708	0.552732	1.86649	22	0.727273	Up-regulated
Upper respiratory	6-13 yr	SARS-CoV-2-infected vs. uninfected	DNA Sensing	0.0079361	0.0174585	0.38073	0.469617	1.81871	33	0.545455	Up-regulated
Upper respiratory	6-13 yr	SARS-CoV-2-infected vs. uninfected	Coagulation	0.00353481	0.00862493	0.431708	0.480081	1.80638	30	0.7	Up-regulated
Upper respiratory	6-13 yr	SARS-CoV-2-infected vs. uninfected	TH17 Differentiation	0.00801372	0.0174585	0.38073	0.48617	1.73763	26	0.730769	Up-regulated
Upper respiratory	6-13 yr	SARS-CoV-2-infected vs. uninfected	TNF Signaling	0.00214694	0.00574982	0.431708	0.389898	1.71941	65	0.538462	Up-regulated
Upper respiratory	6-13 yr	SARS-CoV-2-infected vs. uninfected	Type III Interferon Signaling	0.0157338	0.0290837	0.352488	0.71042	1.68424	7	0.428571	Up-regulated
Upper respiratory	6-13 yr	SARS-CoV-2-infected vs. uninfected	Myeloid Inflammation	0.0131001	0.0257776	0.38073	0.509744	1.67909	20	0.7	Up-regulated
Upper respiratory	6-13 yr	SARS-CoV-2-infected vs. uninfected	Oxidative Stress Response	0.00706067	0.0165654	0.407018	0.416141	1.66626	39	0.538462	Up-regulated
Upper respiratory	6-13 yr	SARS-CoV-2-infected vs. uninfected	RNA Sensing	0.0092825	0.0195253	0.38073	0.409066	1.65983	42	0.642857	Up-regulated
Upper respiratory	6-13 yr	SARS-CoV-2-infected vs. uninfected	Host Susceptibility	0.0144881	0.027618	0.38073	0.502253	1.65442	20	0.45	Up-regulated
Upper respiratory	6-13 yr	SARS-CoV-2-infected vs. uninfected	Cytotoxicity	0.0276121	0.0481239	0.352488	0.625921	1.61072	9	0.777778	Up-regulated
Upper respiratory	6-13 yr	SARS-CoV-2-infected vs. uninfected	BCR Signaling	0.0120385	0.0244782	0.38073	0.378037	1.60031	53	0.301887	Up-regulated
Upper respiratory	6-13 yr	SARS-CoV-2-infected vs. uninfected	NK Activity	0.0263709	0.0473125	0.352488	0.50536	1.58339	17	0.764706	Up-regulated
Upper respiratory	6-13 yr	SARS-CoV-2-infected vs. uninfected	Immune Exhaustion	0.0349567	0.0576313	0.321776	0.604588	1.59233	10	0.5	Unchanged
Upper respiratory	6-13 yr	SARS-CoV-2-infected vs. uninfected	TH2 Differentiation	0.0304495	0.051595	0.352488	0.56191	1.55748	12	0.833333	Unchanged
Upper respiratory	6-13 yr	SARS-CoV-2-infected vs. uninfected	ALPK1 Signaling	0.0454911	0.0711528	0.321776	0.652368	1.54661	7	0.714286	Unchanged
Upper respiratory	6-13 yr	SARS-CoV-2-infected vs. uninfected	MHC Class II Antigen Presentation	0.0381213	0.0611947	0.321776	0.518566	1.51076	14	0.5	Unchanged
Upper respiratory	6-13 yr	SARS-CoV-2-infected vs. uninfected	TH9 Differentiation	0.0785219	0.114044	0.245042	0.601847	1.48409	8	0.625	Unchanged
Upper respiratory	6-13 yr	SARS-CoV-2-infected vs. uninfected	TGF-beta Signaling	0.0486938	0.0742581	0.321776	0.431057	1.47948	23	0.73913	Unchanged
Upper respiratory	6-13 yr	SARS-CoV-2-infected vs. uninfected	TH1 Differentiation	0.0870588	0.123502	0.234393	0.529138	1.46665	12	0.666667	Unchanged
Upper respiratory	6-13 yr	SARS-CoV-2-infected vs. uninfected	Virus-Host Interaction	0.0900693	0.124869	0.227987	0.532478	1.44783	11	0.636364	Unchanged
Upper respiratory	6-13 yr	SARS-CoV-2-infected vs. uninfected	IL-6 Signaling	0.0964706	0.130771	0.222056	0.521522	1.44554	12	0.416667	Unchanged
Upper respiratory	6-13 yr	SARS-CoV-2-infected vs. uninfected	JAK-STAT Signaling	0.0625	0.0929878	0.287857	0.373622	1.42379	32	0.4375	Unchanged
Upper respiratory	6-13 yr	SARS-CoV-2-infected vs. uninfected	Apoptosis	0.11244	0.149105	0.206588	0.372917	1.32504	25	0.56	Unchanged
Upper respiratory	6-13 yr	SARS-CoV-2-infected vs. uninfected	Angiotensin System	0.181208	0.230285	0.154191	0.512996	1.32012	9	0.333333	Unchanged
Upper respiratory	6-13 yr	SARS-CoV-2-infected vs. uninfected	Lymphocyte Trafficking	0.138568	0.179844	0.181383	0.406391	1.30906	18	0.611111	Unchanged
Upper respiratory	6-13 yr	SARS-CoV-2-infected vs. uninfected	Treg Differentiation	0.256471	0.31928	0.130777	0.438811	1.21628	12	0.5	Unchanged
Upper respiratory	6-13 yr	SARS-CoV-2-infected vs. uninfected	IL-17 Signaling	0.325635	0.389485	0.112843	0.41775	1.13588	11	0.727273	Unchanged
Upper respiratory	6-13 yr	SARS-CoV-2-infected vs. uninfected	Proteotoxic Stress	0.264198	0.322321	0.132147	0.308191	1.13143	28	0.571429	Unchanged
Upper respiratory	6-13 yr	SARS-CoV-2-infected vs. uninfected	Leukotriene and Prostaglandin Inflammation	0.348235	0.408507	0.109684	0.399983	1.10866	12	0.5	Unchanged
Upper respiratory	6-13 yr	SARS-CoV-2-infected vs. uninfected	PPAR Signaling	0.373391	0.421793	0.0995791	0.455793	1.08058	7	0.571429	Unchanged
Upper respiratory	6-13 yr	SARS-CoV-2-infected vs. uninfected	Lysosome	0.368794	0.421793	0.106323	0.312645	1.07306	23	0.347826	Unchanged
Upper respiratory	6-13 yr	SARS-CoV-2-infected vs. uninfected	Tissue Stress	0.397059	0.440374	0.0946646	0.512685	1.06131	5	0.4	Unchanged
Upper respiratory	6-13 yr	SARS-CoV-2-infected vs. uninfected	IL-2 Signaling	0.496536	0.53138	0.0873098	0.299696	0.965378	18	0.611111	Unchanged
Upper respiratory	6-13 yr	SARS-CoV-2-infected vs. uninfected	Complement System	0.538106	0.565939	0.0828962	0.288501	0.929317	18	0.5	Unchanged
Upper respiratory	6-13 yr	SARS-CoV-2-infected vs. uninfected	Immune Memory	0.571429	0.580952	0.0747385	0.444614	0.920399	5	0.6	Unchanged
Upper respiratory	6-13 yr	SARS-CoV-2-infected vs. uninfected	Host Defense Peptides	0.561201	0.580225	0.0806388	0.361174	0.890615	8	0.5	Unchanged
Upper respiratory	6-13 yr	SARS-CoV-2-infected vs. uninfected	NO Signaling	0.632696	0.632696	0.0701132	0.393964	0.87092	6	0.333333	Unchanged
Upper respiratory	6-13 yr	SARS-CoV-2-infected vs. uninfected	Autophagy	0.434483	0.473276	0.0787114	-0.365608	-1.02594	14	0.357143	Unchanged

### Sheet: 14-20 yr
Supplemental Table 4. Output from fast gene set enrichment analysis of immune modules in upper respiratory samples by SARS-CoV-2 infection status within specific age groups
Sample Type	Age Group	Comparison	Gene Module	pval	padj	log2err	ES	NES	size	GeneRatio	Expression
Upper respiratory	14-20 yr	SARS-CoV-2-infected vs. uninfected	Interferon Response	2.87855e-23	5.85306e-22	1.24623	0.530276	2.68599	249	0.51004	Up-regulated
Upper respiratory	14-20 yr	SARS-CoV-2-infected vs. uninfected	Type I Interferon Signaling	3.71917e-12	4.53739e-11	0.887075	0.657892	2.68236	60	0.65	Up-regulated
Upper respiratory	14-20 yr	SARS-CoV-2-infected vs. uninfected	Adaptive Immune Response	5.92894e-30	1.80833e-28	1.42456	0.489426	2.64449	418	0.476077	Up-regulated
Upper respiratory	14-20 yr	SARS-CoV-2-infected vs. uninfected	Innate Immune Cell Activation	6.9136e-33	4.2173e-31	1.48854	0.477366	2.62179	493	0.496957	Up-regulated
Upper respiratory	14-20 yr	SARS-CoV-2-infected vs. uninfected	Homeostasis	1.17194e-20	1.78721e-19	1.17789	0.498059	2.55023	271	0.509225	Up-regulated
Upper respiratory	14-20 yr	SARS-CoV-2-infected vs. uninfected	NLR Signaling	2.2888e-11	2.32694e-10	0.863415	0.583421	2.53985	84	0.571429	Up-regulated
Upper respiratory	14-20 yr	SARS-CoV-2-infected vs. uninfected	TNF Signaling	1.18018e-09	8.99888e-09	0.788187	0.586728	2.46991	69	0.594203	Up-regulated
Upper respiratory	14-20 yr	SARS-CoV-2-infected vs. uninfected	Type II Interferon Signaling	3.61476e-08	2.205e-07	0.719513	0.674726	2.45028	37	0.648649	Up-regulated
Upper respiratory	14-20 yr	SARS-CoV-2-infected vs. uninfected	TCR Signaling	7.21391e-10	6.2864e-09	0.801216	0.558401	2.41975	83	0.566265	Up-regulated
Upper respiratory	14-20 yr	SARS-CoV-2-infected vs. uninfected	Interferon Response Genes	2.28507e-06	1.16158e-05	0.627257	0.708595	2.30541	23	0.826087	Up-regulated
Upper respiratory	14-20 yr	SARS-CoV-2-infected vs. uninfected	NF-kappaB Signaling	1.16526e-07	6.46189e-07	0.704976	0.545516	2.29642	69	0.637681	Up-regulated
Upper respiratory	14-20 yr	SARS-CoV-2-infected vs. uninfected	Myeloid Activation	3.88237e-09	2.63139e-08	0.761461	0.46079	2.19267	153	0.405229	Up-regulated
Upper respiratory	14-20 yr	SARS-CoV-2-infected vs. uninfected	TGF-beta Signaling	1.55604e-05	7.3014e-05	0.57561	0.648027	2.1644	27	0.62963	Up-regulated
Upper respiratory	14-20 yr	SARS-CoV-2-infected vs. uninfected	MHC Class I Antigen Presentation	3.61318e-05	0.000138689	0.557332	0.609501	2.13877	33	0.545455	Up-regulated
Upper respiratory	14-20 yr	SARS-CoV-2-infected vs. uninfected	Inflammasomes	6.34493e-05	0.000227671	0.538434	0.662687	2.13854	22	0.818182	Up-regulated
Upper respiratory	14-20 yr	SARS-CoV-2-infected vs. uninfected	MAPK Signaling	0.000164583	0.00047485	0.518848	0.643415	2.07635	22	0.636364	Up-regulated
Upper respiratory	14-20 yr	SARS-CoV-2-infected vs. uninfected	Oxidative Stress Response	3.63774e-05	0.000138689	0.557332	0.545748	2.05186	43	0.465116	Up-regulated
Upper respiratory	14-20 yr	SARS-CoV-2-infected vs. uninfected	T-cell Costimulation	0.000171257	0.00047485	0.518848	0.612433	2.01971	25	0.6	Up-regulated
Upper respiratory	14-20 yr	SARS-CoV-2-infected vs. uninfected	Apoptosis	0.000144224	0.000439883	0.518848	0.603316	2.01507	27	0.481481	Up-regulated
Upper respiratory	14-20 yr	SARS-CoV-2-infected vs. uninfected	Phagocytosis	0.000213242	0.000565556	0.518848	0.606727	2.00089	25	0.56	Up-regulated
Upper respiratory	14-20 yr	SARS-CoV-2-infected vs. uninfected	Other Interleukin Signaling	2.49391e-05	0.000108663	0.57561	0.474033	1.99551	69	0.463768	Up-regulated
Upper respiratory	14-20 yr	SARS-CoV-2-infected vs. uninfected	Myeloid Inflammation	0.000304234	0.000773262	0.498493	0.600122	1.97911	25	0.44	Up-regulated
Upper respiratory	14-20 yr	SARS-CoV-2-infected vs. uninfected	Cytotoxicity	0.00114601	0.00249666	0.45506	0.741001	1.94858	11	0.909091	Up-regulated
Upper respiratory	14-20 yr	SARS-CoV-2-infected vs. uninfected	BCR Signaling	0.000123166	0.000417395	0.518848	0.487948	1.93451	54	0.5	Up-regulated
Upper respiratory	14-20 yr	SARS-CoV-2-infected vs. uninfected	TH17 Differentiation	0.000462565	0.00104505	0.498493	0.553347	1.93117	32	0.53125	Up-regulated
Upper respiratory	14-20 yr	SARS-CoV-2-infected vs. uninfected	Glycan Sensing	0.000455269	0.00104505	0.498493	0.512489	1.87885	38	0.552632	Up-regulated
Upper respiratory	14-20 yr	SARS-CoV-2-infected vs. uninfected	Immune Exhaustion	0.00366725	0.00621394	0.431708	0.638279	1.86419	16	0.8125	Up-regulated
Upper respiratory	14-20 yr	SARS-CoV-2-infected vs. uninfected	Chemokine Signaling	0.000132277	0.00042468	0.518848	0.453396	1.86316	62	0.419355	Up-regulated
Upper respiratory	14-20 yr	SARS-CoV-2-infected vs. uninfected	NK Activity	0.00151604	0.00308262	0.45506	0.56032	1.84785	25	0.84	Up-regulated
Upper respiratory	14-20 yr	SARS-CoV-2-infected vs. uninfected	TH1 Differentiation	0.00407023	0.00671038	0.407018	0.609276	1.84753	18	0.555556	Up-regulated
Upper respiratory	14-20 yr	SARS-CoV-2-infected vs. uninfected	IL-2 Signaling	0.00190434	0.00374725	0.45506	0.58954	1.83582	20	0.85	Up-regulated
Upper respiratory	14-20 yr	SARS-CoV-2-infected vs. uninfected	MHC Class II Antigen Presentation	0.00239139	0.00442044	0.431708	0.638459	1.82798	15	0.6	Up-regulated
Upper respiratory	14-20 yr	SARS-CoV-2-infected vs. uninfected	TLR Signaling	0.000368092	0.000898143	0.498493	0.424003	1.80587	72	0.597222	Up-regulated
Upper respiratory	14-20 yr	SARS-CoV-2-infected vs. uninfected	DNA Sensing	0.00136983	0.00288137	0.45506	0.504822	1.79546	34	0.558824	Up-regulated
Upper respiratory	14-20 yr	SARS-CoV-2-infected vs. uninfected	IL-6 Signaling	0.00540252	0.00867247	0.407018	0.61544	1.76207	15	0.533333	Up-regulated
Upper respiratory	14-20 yr	SARS-CoV-2-infected vs. uninfected	RNA Sensing	0.00199654	0.0038059	0.431708	0.456821	1.72647	45	0.577778	Up-regulated
Upper respiratory	14-20 yr	SARS-CoV-2-infected vs. uninfected	Immune Memory	0.00649414	0.00990356	0.407018	0.751724	1.72376	7	0.571429	Up-regulated
Upper respiratory	14-20 yr	SARS-CoV-2-infected vs. uninfected	Proteotoxic Stress	0.00678977	0.0101019	0.407018	0.509267	1.72274	28	0.535714	Up-regulated
Upper respiratory	14-20 yr	SARS-CoV-2-infected vs. uninfected	Treg Differentiation	0.00697266	0.010127	0.407018	0.615995	1.70859	14	0.714286	Up-regulated
Upper respiratory	14-20 yr	SARS-CoV-2-infected vs. uninfected	Coagulation	0.00575196	0.00899666	0.407018	0.48438	1.69972	33	0.545455	Up-regulated
Upper respiratory	14-20 yr	SARS-CoV-2-infected vs. uninfected	Mononuclear Cell Migration	0.00304706	0.00531059	0.431708	0.451767	1.69852	43	0.44186	Up-regulated
Upper respiratory	14-20 yr	SARS-CoV-2-infected vs. uninfected	JAK-STAT Signaling	0.00302225	0.00531059	0.431708	0.445161	1.68241	45	0.422222	Up-regulated
Upper respiratory	14-20 yr	SARS-CoV-2-infected vs. uninfected	PPAR Signaling	0.0130524	0.0185162	0.38073	0.71895	1.64861	7	0.571429	Up-regulated
Upper respiratory	14-20 yr	SARS-CoV-2-infected vs. uninfected	Host Susceptibility	0.0327226	0.0453655	0.321776	0.456274	1.49603	24	0.458333	Up-regulated
Upper respiratory	14-20 yr	SARS-CoV-2-infected vs. uninfected	ALPK1 Signaling	0.0501002	0.063669	0.287857	0.677543	1.55366	7	0.714286	Unchanged
Upper respiratory	14-20 yr	SARS-CoV-2-infected vs. uninfected	TH2 Differentiation	0.0462837	0.0627401	0.321776	0.528193	1.51227	15	0.533333	Unchanged
Upper respiratory	14-20 yr	SARS-CoV-2-infected vs. uninfected	Virus-Host Interaction	0.0486865	0.0631888	0.321776	0.547897	1.50484	13	0.692308	Unchanged
Upper respiratory	14-20 yr	SARS-CoV-2-infected vs. uninfected	IL-1 Signaling	0.0484496	0.0631888	0.287857	0.398145	1.45965	38	0.526316	Unchanged
Upper respiratory	14-20 yr	SARS-CoV-2-infected vs. uninfected	Tissue Stress	0.108871	0.130218	0.191892	0.656678	1.41894	6	0.666667	Unchanged
Upper respiratory	14-20 yr	SARS-CoV-2-infected vs. uninfected	TH9 Differentiation	0.10757	0.130218	0.191892	0.559302	1.39272	9	0.555556	Unchanged
Upper respiratory	14-20 yr	SARS-CoV-2-infected vs. uninfected	Lymphocyte Trafficking	0.0849421	0.105744	0.213928	0.428871	1.384	22	0.590909	Unchanged
Upper respiratory	14-20 yr	SARS-CoV-2-infected vs. uninfected	HIF1A Signaling	0.130435	0.15301	0.172324	0.428488	1.31704	19	0.421053	Unchanged
Upper respiratory	14-20 yr	SARS-CoV-2-infected vs. uninfected	Lysosome	0.156863	0.18054	0.155242	0.390902	1.28169	24	0.5	Unchanged
Upper respiratory	14-20 yr	SARS-CoV-2-infected vs. uninfected	Type III Interferon Signaling	0.334669	0.378052	0.10208	0.489319	1.12205	7	0.285714	Unchanged
Upper respiratory	14-20 yr	SARS-CoV-2-infected vs. uninfected	NO Signaling	0.492032	0.535963	0.0797706	0.387962	0.966066	9	0.888889	Unchanged
Upper respiratory	14-20 yr	SARS-CoV-2-infected vs. uninfected	IL-17 Signaling	0.566667	0.606433	0.0716527	0.319333	0.932661	16	0.5625	Unchanged
Upper respiratory	14-20 yr	SARS-CoV-2-infected vs. uninfected	Leukotriene and Prostaglandin Inflammation	0.690428	0.726139	0.0637845	0.304547	0.836457	13	0.538462	Unchanged
Upper respiratory	14-20 yr	SARS-CoV-2-infected vs. uninfected	Angiotensin System	0.703252	0.727091	0.0628004	0.312324	0.821305	11	0.272727	Unchanged
Upper respiratory	14-20 yr	SARS-CoV-2-infected vs. uninfected	Autophagy	0.983539	0.983539	0.0477342	0.194697	0.540032	14	0.357143	Unchanged
Upper respiratory	14-20 yr	SARS-CoV-2-infected vs. uninfected	Host Defense Peptides	0.815686	0.829281	0.0541201	-0.285951	-0.737644	11	0.181818	Unchanged
Upper respiratory	14-20 yr	SARS-CoV-2-infected vs. uninfected	Complement System	0.435845	0.483392	0.0875697	-0.326284	-1.01573	21	0.238095	Unchanged
