## Supplementary material for "Differential host responses within the upper respiratory tract and peripheral blood of children and adults with SARS-CoV-2 infection": Table S5

### Sheet: 0-5 yr
Supplemental Table 5. Output from fast gene set enrichment analysis of immune modules in peripheral blood samples by SARS-CoV-2 infection status within specific age groups
Sample Type	Age Group	Comparison	Gene Module	pval	padj	log2err	ES	NES	size	GeneRatio	Expression
Peripheral blood	0-5 yr	SARS-CoV-2-infected vs. uninfected	Interferon Response	2.60405e-23	1.58847e-21	1.25451	0.533769	2.73472	245	0.35102	Up-regulated
Peripheral blood	0-5 yr	SARS-CoV-2-infected vs. uninfected	Type I Interferon Signaling	2.03012e-18	6.19187e-17	1.10534	0.745516	3.11135	60	0.466667	Up-regulated
Peripheral blood	0-5 yr	SARS-CoV-2-infected vs. uninfected	Type II Interferon Signaling	2.4697e-10	5.02171e-09	0.814036	0.734687	2.69901	36	0.5	Up-regulated
Peripheral blood	0-5 yr	SARS-CoV-2-infected vs. uninfected	Interferon Response Genes	3.9271e-10	5.98883e-09	0.814036	0.823121	2.70688	23	0.782609	Up-regulated
Peripheral blood	0-5 yr	SARS-CoV-2-infected vs. uninfected	NLR Signaling	3.13222e-08	3.82131e-07	0.719513	0.515629	2.27249	85	0.364706	Up-regulated
Peripheral blood	0-5 yr	SARS-CoV-2-infected vs. uninfected	MHC Class I Antigen Presentation	6.20068e-07	6.30402e-06	0.659444	0.657286	2.362	33	0.454545	Up-regulated
Peripheral blood	0-5 yr	SARS-CoV-2-infected vs. uninfected	RNA Sensing	4.9553e-05	0.000431819	0.557332	0.524796	2.05772	45	0.377778	Up-regulated
Peripheral blood	0-5 yr	SARS-CoV-2-infected vs. uninfected	Adaptive Immune Response	0.000125186	0.000954542	0.518848	0.282049	1.5218	393	0.226463	Up-regulated
Peripheral blood	0-5 yr	SARS-CoV-2-infected vs. uninfected	DNA Sensing	0.000167248	0.00113357	0.518848	0.558445	2.00681	33	0.424242	Up-regulated
Peripheral blood	0-5 yr	SARS-CoV-2-infected vs. uninfected	Myeloid Activation	0.00175778	0.0107225	0.45506	-0.308111	-1.56945	154	0.376623	Down-regulated
Peripheral blood	0-5 yr	SARS-CoV-2-infected vs. uninfected	Apoptosis	0.00225252	0.0122892	0.431708	0.537753	1.85819	27	0.37037	Up-regulated
Peripheral blood	0-5 yr	SARS-CoV-2-infected vs. uninfected	Host Susceptibility	0.00241755	0.0122892	0.431708	-0.543622	-1.81078	22	0.5	Down-regulated
Peripheral blood	0-5 yr	SARS-CoV-2-infected vs. uninfected	Lymphocyte Trafficking	0.00347195	0.0162915	0.431708	-0.565507	-1.82299	20	0.3	Down-regulated
Peripheral blood	0-5 yr	SARS-CoV-2-infected vs. uninfected	MAPK Signaling	0.00768796	0.0334976	0.407018	0.525042	1.69742	22	0.181818	Up-regulated
Peripheral blood	0-5 yr	SARS-CoV-2-infected vs. uninfected	Cytotoxicity	0.0107263	0.0436203	0.38073	0.639554	1.67907	11	0.909091	Up-regulated
Peripheral blood	0-5 yr	SARS-CoV-2-infected vs. uninfected	IL-2 Signaling	0.0126414	0.0481954	0.38073	0.54201	1.71925	20	0.25	Up-regulated
Peripheral blood	0-5 yr	SARS-CoV-2-infected vs. uninfected	Immune Exhaustion	0.019976	0.0716787	0.352488	0.575106	1.71141	16	0.625	Unchanged
Peripheral blood	0-5 yr	SARS-CoV-2-infected vs. uninfected	Angiotensin System	0.0264103	0.0895015	0.352488	-0.610109	-1.60195	10	0.7	Unchanged
Peripheral blood	0-5 yr	SARS-CoV-2-infected vs. uninfected	Coagulation	0.0350483	0.112524	0.321776	-0.389597	-1.41303	31	0.387097	Unchanged
Peripheral blood	0-5 yr	SARS-CoV-2-infected vs. uninfected	T-cell Costimulation	0.0371612	0.113342	0.321776	0.457326	1.52492	24	0.333333	Unchanged
Peripheral blood	0-5 yr	SARS-CoV-2-infected vs. uninfected	Innate Immune Cell Activation	0.0497804	0.139871	0.245042	0.218677	1.19761	476	0.176471	Unchanged
Peripheral blood	0-5 yr	SARS-CoV-2-infected vs. uninfected	Oxidative Stress Response	0.050556	0.139871	0.321776	-0.360622	-1.43153	43	0.302326	Unchanged
Peripheral blood	0-5 yr	SARS-CoV-2-infected vs. uninfected	Leukotriene and Prostaglandin Inflammation	0.0527383	0.139871	0.282013	-0.535894	-1.53947	13	0.846154	Unchanged
Peripheral blood	0-5 yr	SARS-CoV-2-infected vs. uninfected	Homeostasis	0.0578125	0.14694	0.234393	0.235508	1.22007	264	0.189394	Unchanged
Peripheral blood	0-5 yr	SARS-CoV-2-infected vs. uninfected	Proteotoxic Stress	0.064632	0.157702	0.237794	0.4145	1.44579	28	0.571429	Unchanged
Peripheral blood	0-5 yr	SARS-CoV-2-infected vs. uninfected	TNF Signaling	0.0899471	0.21103	0.197822	0.314276	1.33038	66	0.242424	Unchanged
Peripheral blood	0-5 yr	SARS-CoV-2-infected vs. uninfected	TCR Signaling	0.105072	0.237386	0.184706	0.289854	1.26299	83	0.228916	Unchanged
Peripheral blood	0-5 yr	SARS-CoV-2-infected vs. uninfected	Virus-Host Interaction	0.136273	0.296879	0.169571	-0.477914	-1.3375	12	0.333333	Unchanged
Peripheral blood	0-5 yr	SARS-CoV-2-infected vs. uninfected	Type III Interferon Signaling	0.175097	0.339248	0.145516	0.550912	1.3006	8	0.375	Unchanged
Peripheral blood	0-5 yr	SARS-CoV-2-infected vs. uninfected	Lysosome	0.170686	0.339248	0.143759	0.36707	1.24413	25	0.24	Unchanged
Peripheral blood	0-5 yr	SARS-CoV-2-infected vs. uninfected	Phagocytosis	0.177966	0.339248	0.151149	-0.366372	-1.23846	24	0.5	Unchanged
Peripheral blood	0-5 yr	SARS-CoV-2-infected vs. uninfected	IL-17 Signaling	0.166667	0.339248	0.155242	-0.443138	-1.29403	14	0.714286	Unchanged
Peripheral blood	0-5 yr	SARS-CoV-2-infected vs. uninfected	JAK-STAT Signaling	0.202899	0.375055	0.128789	0.307237	1.17577	41	0.317073	Unchanged
Peripheral blood	0-5 yr	SARS-CoV-2-infected vs. uninfected	Mononuclear Cell Migration	0.222642	0.38138	0.125033	0.325931	1.17126	33	0.212121	Unchanged
Peripheral blood	0-5 yr	SARS-CoV-2-infected vs. uninfected	Chemokine Signaling	0.222025	0.38138	0.120985	0.285548	1.1614	54	0.185185	Unchanged
Peripheral blood	0-5 yr	SARS-CoV-2-infected vs. uninfected	TLR Signaling	0.233028	0.38138	0.119888	0.269442	1.14407	73	0.219178	Unchanged
Peripheral blood	0-5 yr	SARS-CoV-2-infected vs. uninfected	Myeloid Inflammation	0.237581	0.38138	0.130106	-0.339301	-1.15683	25	0.52	Unchanged
Peripheral blood	0-5 yr	SARS-CoV-2-infected vs. uninfected	TH9 Differentiation	0.230453	0.38138	0.128789	-0.486531	-1.22644	9	0.333333	Unchanged
Peripheral blood	0-5 yr	SARS-CoV-2-infected vs. uninfected	HIF1A Signaling	0.247444	0.387027	0.123257	-0.371921	-1.17275	18	0.222222	Unchanged
Peripheral blood	0-5 yr	SARS-CoV-2-infected vs. uninfected	NF-kappaB Signaling	0.268966	0.410172	0.12564	-0.253919	-1.10548	66	0.348485	Unchanged
Peripheral blood	0-5 yr	SARS-CoV-2-infected vs. uninfected	TH1 Differentiation	0.291339	0.423135	0.109684	0.382462	1.14341	17	0.411765	Unchanged
Peripheral blood	0-5 yr	SARS-CoV-2-infected vs. uninfected	TH2 Differentiation	0.290526	0.423135	0.114267	-0.3871	-1.15216	15	0.333333	Unchanged
Peripheral blood	0-5 yr	SARS-CoV-2-infected vs. uninfected	IL-6 Signaling	0.321839	0.456562	0.101714	0.392513	1.11947	14	0.5	Unchanged
Peripheral blood	0-5 yr	SARS-CoV-2-infected vs. uninfected	IL-1 Signaling	0.334066	0.463137	0.107972	-0.287792	-1.07449	34	0.352941	Unchanged
Peripheral blood	0-5 yr	SARS-CoV-2-infected vs. uninfected	PPAR Signaling	0.343496	0.465628	0.101351	-0.479191	-1.10399	7	0.285714	Unchanged
Peripheral blood	0-5 yr	SARS-CoV-2-infected vs. uninfected	MHC Class II Antigen Presentation	0.368121	0.488161	0.0931455	0.371666	1.08198	15	0.2	Unchanged
Peripheral blood	0-5 yr	SARS-CoV-2-infected vs. uninfected	BCR Signaling	0.406417	0.527478	0.0840746	0.249367	1.01136	53	0.207547	Unchanged
Peripheral blood	0-5 yr	SARS-CoV-2-infected vs. uninfected	TGF-beta Signaling	0.422222	0.536574	0.0840746	0.29634	1.01441	26	0.269231	Unchanged
Peripheral blood	0-5 yr	SARS-CoV-2-infected vs. uninfected	Tissue Stress	0.490385	0.610479	0.0780892	0.457325	0.995929	6	0.5	Unchanged
Peripheral blood	0-5 yr	SARS-CoV-2-infected vs. uninfected	Complement System	0.572505	0.698456	0.0691198	0.298213	0.935679	19	0.157895	Unchanged
Peripheral blood	0-5 yr	SARS-CoV-2-infected vs. uninfected	TH17 Differentiation	0.593819	0.710254	0.0753094	-0.259016	-0.925774	30	0.266667	Unchanged
Peripheral blood	0-5 yr	SARS-CoV-2-infected vs. uninfected	NK Activity	0.606742	0.711755	0.0751182	-0.260212	-0.915058	28	0.321429	Unchanged
Peripheral blood	0-5 yr	SARS-CoV-2-infected vs. uninfected	ALPK1 Signaling	0.623529	0.717647	0.0668966	0.382721	0.872613	7	0.285714	Unchanged
Peripheral blood	0-5 yr	SARS-CoV-2-infected vs. uninfected	Treg Differentiation	0.672414	0.745768	0.0621124	0.294987	0.841319	14	0.142857	Unchanged
Peripheral blood	0-5 yr	SARS-CoV-2-infected vs. uninfected	Immune Memory	0.670588	0.745768	0.0633597	0.362551	0.826624	7	0.285714	Unchanged
Peripheral blood	0-5 yr	SARS-CoV-2-infected vs. uninfected	Host Defense Peptides	0.754789	0.822181	0.0566484	0.27047	0.771395	14	0.285714	Unchanged
Peripheral blood	0-5 yr	SARS-CoV-2-infected vs. uninfected	Other Interleukin Signaling	0.821267	0.8789	0.0605093	-0.189962	-0.821614	64	0.3125	Unchanged
Peripheral blood	0-5 yr	SARS-CoV-2-infected vs. uninfected	Glycan Sensing	0.854779	0.88228	0.0489954	0.209628	0.777353	38	0.157895	Unchanged
Peripheral blood	0-5 yr	SARS-CoV-2-infected vs. uninfected	Inflammasomes	0.851351	0.88228	0.0514265	0.232274	0.750923	22	0.181818	Unchanged
Peripheral blood	0-5 yr	SARS-CoV-2-infected vs. uninfected	Autophagy	0.867816	0.88228	0.0501934	0.239031	0.681728	14	0.5	Unchanged
Peripheral blood	0-5 yr	SARS-CoV-2-infected vs. uninfected	NO Signaling	0.891051	0.891051	0.0496901	0.274954	0.649114	8	0.125	Unchanged

### Sheet: 6-13 yr
Supplemental Table 5. Output from fast gene set enrichment analysis of immune modules in peripheral blood samples by SARS-CoV-2 infection status within specific age groups
Sample Type	Age Group	Comparison	Gene Module	pval	padj	log2err	ES	NES	size	GeneRatio	Expression
Peripheral blood	6-13 yr	SARS-CoV-2-infected vs. uninfected	Interferon Response	1.5465e-22	9.43365e-21	1.2295	0.552324	2.67061	240	0.3375	Up-regulated
Peripheral blood	6-13 yr	SARS-CoV-2-infected vs. uninfected	Type I Interferon Signaling	3.95326e-16	1.20574e-14	1.0377	0.729981	2.86921	60	0.5	Up-regulated
Peripheral blood	6-13 yr	SARS-CoV-2-infected vs. uninfected	Interferon Response Genes	3.14552e-10	6.3959e-09	0.814036	0.829829	2.58293	23	0.826087	Up-regulated
Peripheral blood	6-13 yr	SARS-CoV-2-infected vs. uninfected	Type II Interferon Signaling	7.17751e-09	1.00733e-07	0.761461	0.716151	2.48406	36	0.527778	Up-regulated
Peripheral blood	6-13 yr	SARS-CoV-2-infected vs. uninfected	MHC Class I Antigen Presentation	8.25682e-09	1.00733e-07	0.74774	0.721353	2.46455	33	0.575758	Up-regulated
Peripheral blood	6-13 yr	SARS-CoV-2-infected vs. uninfected	NLR Signaling	5.38932e-07	5.47914e-06	0.659444	0.522266	2.18004	83	0.46988	Up-regulated
Peripheral blood	6-13 yr	SARS-CoV-2-infected vs. uninfected	Adaptive Immune Response	6.59498e-05	0.000574705	0.538434	0.311796	1.57341	382	0.162304	Up-regulated
Peripheral blood	6-13 yr	SARS-CoV-2-infected vs. uninfected	RNA Sensing	9.82313e-05	0.000749014	0.538434	0.536975	1.95972	44	0.5	Up-regulated
Peripheral blood	6-13 yr	SARS-CoV-2-infected vs. uninfected	DNA Sensing	0.000241806	0.0016389	0.518848	0.576343	1.959	32	0.40625	Up-regulated
Peripheral blood	6-13 yr	SARS-CoV-2-infected vs. uninfected	Innate Immune Cell Activation	0.000778948	0.00475158	0.477271	0.280925	1.44491	460	0.176087	Up-regulated
Peripheral blood	6-13 yr	SARS-CoV-2-infected vs. uninfected	NK Activity	0.00251671	0.0139563	0.431708	-0.514179	-1.81789	28	0.464286	Down-regulated
Peripheral blood	6-13 yr	SARS-CoV-2-infected vs. uninfected	Homeostasis	0.00925553	0.0434298	0.38073	0.286203	1.39075	258	0.294574	Up-regulated
Peripheral blood	6-13 yr	SARS-CoV-2-infected vs. uninfected	Leukotriene and Prostaglandin Inflammation	0.00854987	0.0434298	0.38073	-0.622371	-1.74625	13	0.615385	Down-regulated
Peripheral blood	6-13 yr	SARS-CoV-2-infected vs. uninfected	T-cell Costimulation	0.012965	0.0564904	0.38073	0.51829	1.62657	24	0.416667	Unchanged
Peripheral blood	6-13 yr	SARS-CoV-2-infected vs. uninfected	IL-2 Signaling	0.0187996	0.0764515	0.352488	0.535236	1.61338	20	0.3	Unchanged
Peripheral blood	6-13 yr	SARS-CoV-2-infected vs. uninfected	Chemokine Signaling	0.022552	0.0859795	0.352488	0.403007	1.48808	47	0.148936	Unchanged
Peripheral blood	6-13 yr	SARS-CoV-2-infected vs. uninfected	MHC Class II Antigen Presentation	0.0243274	0.0872925	0.352488	0.578408	1.61243	15	0.466667	Unchanged
Peripheral blood	6-13 yr	SARS-CoV-2-infected vs. uninfected	Mononuclear Cell Migration	0.0516351	0.174986	0.261664	0.443718	1.45782	28	0.321429	Unchanged
Peripheral blood	6-13 yr	SARS-CoV-2-infected vs. uninfected	Lysosome	0.0657439	0.197848	0.231127	0.453635	1.4418	25	0.24	Unchanged
Peripheral blood	6-13 yr	SARS-CoV-2-infected vs. uninfected	Proteotoxic Stress	0.0619621	0.197848	0.237794	0.436013	1.43251	28	0.535714	Unchanged
Peripheral blood	6-13 yr	SARS-CoV-2-infected vs. uninfected	NF-kappaB Signaling	0.0681115	0.197848	0.213928	0.331899	1.32797	65	0.169231	Unchanged
Peripheral blood	6-13 yr	SARS-CoV-2-infected vs. uninfected	Immune Memory	0.0825516	0.214357	0.213928	0.65446	1.45378	7	0.428571	Unchanged
Peripheral blood	6-13 yr	SARS-CoV-2-infected vs. uninfected	Cytotoxicity	0.0842105	0.214357	0.204295	0.557418	1.41567	11	0.545455	Unchanged
Peripheral blood	6-13 yr	SARS-CoV-2-infected vs. uninfected	Apoptosis	0.0924658	0.214357	0.191892	0.435227	1.3951	26	0.538462	Unchanged
Peripheral blood	6-13 yr	SARS-CoV-2-infected vs. uninfected	IL-1 Signaling	0.090604	0.214357	0.191892	0.407394	1.39189	33	0.242424	Unchanged
Peripheral blood	6-13 yr	SARS-CoV-2-infected vs. uninfected	TNF Signaling	0.084375	0.214357	0.191892	0.324317	1.28605	63	0.31746	Unchanged
Peripheral blood	6-13 yr	SARS-CoV-2-infected vs. uninfected	TLR Signaling	0.0948795	0.214357	0.176694	0.311243	1.27798	73	0.328767	Unchanged
Peripheral blood	6-13 yr	SARS-CoV-2-infected vs. uninfected	MAPK Signaling	0.104991	0.228662	0.179782	0.450368	1.38916	22	0.272727	Unchanged
Peripheral blood	6-13 yr	SARS-CoV-2-infected vs. uninfected	Type III Interferon Signaling	0.109023	0.228662	0.184706	0.600353	1.36429	8	0.375	Unchanged
Peripheral blood	6-13 yr	SARS-CoV-2-infected vs. uninfected	Myeloid Inflammation	0.112457	0.228662	0.173748	0.422506	1.34286	25	0.32	Unchanged
Peripheral blood	6-13 yr	SARS-CoV-2-infected vs. uninfected	IL-17 Signaling	0.143852	0.283063	0.17822	-0.460394	-1.29178	13	0.230769	Unchanged
Peripheral blood	6-13 yr	SARS-CoV-2-infected vs. uninfected	Tissue Stress	0.149057	0.284139	0.156312	0.657252	1.32825	5	0.8	Unchanged
Peripheral blood	6-13 yr	SARS-CoV-2-infected vs. uninfected	Immune Exhaustion	0.19211	0.355112	0.128789	0.433672	1.2449	16	0.5	Unchanged
Peripheral blood	6-13 yr	SARS-CoV-2-infected vs. uninfected	Inflammasomes	0.203098	0.364382	0.125033	0.399581	1.23251	22	0.5	Unchanged
Peripheral blood	6-13 yr	SARS-CoV-2-infected vs. uninfected	Autophagy	0.235294	0.410084	0.11524	0.43638	1.19023	14	0.5	Unchanged
Peripheral blood	6-13 yr	SARS-CoV-2-infected vs. uninfected	TCR Signaling	0.247093	0.418685	0.15017	-0.247478	-1.11932	82	0.292683	Unchanged
Peripheral blood	6-13 yr	SARS-CoV-2-infected vs. uninfected	TH9 Differentiation	0.26383	0.434963	0.121543	-0.486988	-1.18566	8	0.375	Unchanged
Peripheral blood	6-13 yr	SARS-CoV-2-infected vs. uninfected	Myeloid Activation	0.272346	0.437188	0.0928481	0.239905	1.10293	151	0.284768	Unchanged
Peripheral blood	6-13 yr	SARS-CoV-2-infected vs. uninfected	Lymphocyte Trafficking	0.290993	0.455143	0.120433	-0.352954	-1.1437	20	0.5	Unchanged
Peripheral blood	6-13 yr	SARS-CoV-2-infected vs. uninfected	IL-6 Signaling	0.308231	0.463185	0.0988903	0.426055	1.1416	13	0.230769	Unchanged
Peripheral blood	6-13 yr	SARS-CoV-2-infected vs. uninfected	TGF-beta Signaling	0.311321	0.463185	0.11725	-0.322157	-1.10371	25	0.2	Unchanged
Peripheral blood	6-13 yr	SARS-CoV-2-infected vs. uninfected	NO Signaling	0.347744	0.491206	0.0959207	0.488305	1.10966	8	0.5	Unchanged
Peripheral blood	6-13 yr	SARS-CoV-2-infected vs. uninfected	Angiotensin System	0.354312	0.491206	0.107972	-0.422949	-1.07999	10	0.5	Unchanged
Peripheral blood	6-13 yr	SARS-CoV-2-infected vs. uninfected	TH2 Differentiation	0.350348	0.491206	0.108394	-0.3879	-1.08837	13	0.615385	Unchanged
Peripheral blood	6-13 yr	SARS-CoV-2-infected vs. uninfected	Coagulation	0.440678	0.597363	0.0968878	-0.275876	-1.01211	31	0.258065	Unchanged
Peripheral blood	6-13 yr	SARS-CoV-2-infected vs. uninfected	Treg Differentiation	0.46934	0.622385	0.0916795	-0.344604	-0.985301	14	0.214286	Unchanged
Peripheral blood	6-13 yr	SARS-CoV-2-infected vs. uninfected	Glycan Sensing	0.492635	0.639377	0.0696133	0.269377	0.958366	38	0.263158	Unchanged
Peripheral blood	6-13 yr	SARS-CoV-2-infected vs. uninfected	PPAR Signaling	0.515947	0.655683	0.0741759	0.431376	0.958236	7	0.571429	Unchanged
Peripheral blood	6-13 yr	SARS-CoV-2-infected vs. uninfected	Host Defense Peptides	0.53066	0.660618	0.0847985	-0.333384	-0.953222	14	0.214286	Unchanged
Peripheral blood	6-13 yr	SARS-CoV-2-infected vs. uninfected	BCR Signaling	0.563403	0.673874	0.0621124	0.247642	0.941255	53	0.113208	Unchanged
Peripheral blood	6-13 yr	SARS-CoV-2-infected vs. uninfected	Complement System	0.560209	0.673874	0.0664364	0.310716	0.932422	19	0.263158	Unchanged
Peripheral blood	6-13 yr	SARS-CoV-2-infected vs. uninfected	TH1 Differentiation	0.590361	0.692539	0.0802023	-0.297974	-0.899981	17	0.294118	Unchanged
Peripheral blood	6-13 yr	SARS-CoV-2-infected vs. uninfected	Host Susceptibility	0.60373	0.694859	0.0772747	-0.271788	-0.894299	21	0.333333	Unchanged
Peripheral blood	6-13 yr	SARS-CoV-2-infected vs. uninfected	Virus-Host Interaction	0.664912	0.751105	0.0584693	0.330837	0.840226	11	0.363636	Unchanged
Peripheral blood	6-13 yr	SARS-CoV-2-infected vs. uninfected	JAK-STAT Signaling	0.773179	0.853305	0.048799	0.229995	0.808144	37	0.108108	Unchanged
Peripheral blood	6-13 yr	SARS-CoV-2-infected vs. uninfected	Phagocytosis	0.783362	0.853305	0.0502948	0.248074	0.778541	24	0.25	Unchanged
Peripheral blood	6-13 yr	SARS-CoV-2-infected vs. uninfected	Other Interleukin Signaling	0.820312	0.876853	0.0434507	0.203405	0.806582	63	0.222222	Unchanged
Peripheral blood	6-13 yr	SARS-CoV-2-infected vs. uninfected	TH17 Differentiation	0.833729	0.876853	0.0621124	-0.222163	-0.785461	28	0.392857	Unchanged
Peripheral blood	6-13 yr	SARS-CoV-2-infected vs. uninfected	ALPK1 Signaling	0.915572	0.946609	0.0467883	0.282658	0.627881	7	0.571429	Unchanged
Peripheral blood	6-13 yr	SARS-CoV-2-infected vs. uninfected	Oxidative Stress Response	0.950331	0.96617	0.0393562	0.187549	0.674286	41	0.439024	Unchanged
Peripheral blood	6-13 yr	SARS-CoV-2-infected vs. uninfected	HIF1A Signaling	0.971084	0.971084	0.0555947	-0.197038	-0.59512	17	0.294118	Unchanged

### Sheet: 14-20 yr
Supplemental Table 5. Output from fast gene set enrichment analysis of immune modules in peripheral blood samples by SARS-CoV-2 infection status within specific age groups
Sample Type	Age Group	Comparison	Gene Module	pval	padj	log2err	ES	NES	size	GeneRatio	Expression
Peripheral blood	14-20 yr	SARS-CoV-2-infected vs. uninfected	Type I Interferon Signaling	2.76471e-20	8.43238e-19	1.16018	0.804424	3.02329	60	0.6	Up-regulated
Peripheral blood	14-20 yr	SARS-CoV-2-infected vs. uninfected	Interferon Response	5.52744e-33	3.37174e-31	1.49548	0.636991	2.96744	241	0.385892	Up-regulated
Peripheral blood	14-20 yr	SARS-CoV-2-infected vs. uninfected	Type II Interferon Signaling	3.25718e-13	6.62294e-12	0.932595	0.812168	2.67195	36	0.472222	Up-regulated
Peripheral blood	14-20 yr	SARS-CoV-2-infected vs. uninfected	Interferon Response Genes	6.67678e-12	8.14568e-11	0.887075	0.876254	2.64633	23	0.782609	Up-regulated
Peripheral blood	14-20 yr	SARS-CoV-2-infected vs. uninfected	NLR Signaling	6.66319e-12	8.14568e-11	0.887075	0.637789	2.56769	83	0.385542	Up-regulated
Peripheral blood	14-20 yr	SARS-CoV-2-infected vs. uninfected	MHC Class I Antigen Presentation	6.80552e-08	6.91895e-07	0.704976	0.731724	2.36955	33	0.484848	Up-regulated
Peripheral blood	14-20 yr	SARS-CoV-2-infected vs. uninfected	DNA Sensing	4.55268e-07	3.47142e-06	0.674963	0.705436	2.26613	32	0.5	Up-regulated
Peripheral blood	14-20 yr	SARS-CoV-2-infected vs. uninfected	RNA Sensing	3.3765e-07	2.94238e-06	0.674963	0.643165	2.25478	45	0.422222	Up-regulated
Peripheral blood	14-20 yr	SARS-CoV-2-infected vs. uninfected	Type III Interferon Signaling	0.0134217	0.0744294	0.38073	0.739795	1.68455	8	0.375	Unchanged
Peripheral blood	14-20 yr	SARS-CoV-2-infected vs. uninfected	Adaptive Immune Response	1.19696e-05	8.11273e-05	0.593325	0.335676	1.6445	383	0.195822	Up-regulated
Peripheral blood	14-20 yr	SARS-CoV-2-infected vs. uninfected	T-cell Costimulation	0.0166706	0.0847424	0.352488	0.533508	1.63521	24	0.333333	Unchanged
Peripheral blood	14-20 yr	SARS-CoV-2-infected vs. uninfected	Cytotoxicity	0.05	0.203333	0.282013	0.635875	1.56655	11	0.636364	Unchanged
Peripheral blood	14-20 yr	SARS-CoV-2-infected vs. uninfected	Apoptosis	0.0598456	0.228161	0.257206	0.459383	1.45061	27	0.444444	Unchanged
Peripheral blood	14-20 yr	SARS-CoV-2-infected vs. uninfected	TLR Signaling	0.0419506	0.182785	0.321776	0.366954	1.44189	73	0.260274	Unchanged
Peripheral blood	14-20 yr	SARS-CoV-2-infected vs. uninfected	PPAR Signaling	0.0967118	0.280759	0.199915	0.65524	1.43165	7	0.714286	Unchanged
Peripheral blood	14-20 yr	SARS-CoV-2-infected vs. uninfected	IL-2 Signaling	0.0919765	0.280759	0.206588	0.475965	1.38601	20	0.3	Unchanged
Peripheral blood	14-20 yr	SARS-CoV-2-infected vs. uninfected	MAPK Signaling	0.0944123	0.280759	0.202072	0.459649	1.37047	22	0.272727	Unchanged
Peripheral blood	14-20 yr	SARS-CoV-2-infected vs. uninfected	Tissue Stress	0.15587	0.352875	0.158514	0.689919	1.34834	5	0.8	Unchanged
Peripheral blood	14-20 yr	SARS-CoV-2-infected vs. uninfected	Immune Exhaustion	0.15619	0.352875	0.153159	0.476777	1.31449	16	0.625	Unchanged
Peripheral blood	14-20 yr	SARS-CoV-2-infected vs. uninfected	NF-kappaB Signaling	0.10586	0.280759	0.188204	0.337901	1.29486	65	0.353846	Unchanged
Peripheral blood	14-20 yr	SARS-CoV-2-infected vs. uninfected	Innate Immune Cell Activation	0.0125108	0.0744294	0.38073	0.256993	1.2854	464	0.202586	Unchanged
Peripheral blood	14-20 yr	SARS-CoV-2-infected vs. uninfected	TCR Signaling	0.111321	0.28294	0.183024	0.318227	1.27412	82	0.231707	Unchanged
Peripheral blood	14-20 yr	SARS-CoV-2-infected vs. uninfected	Mononuclear Cell Migration	0.177043	0.3857	0.144631	0.400311	1.26744	28	0.25	Unchanged
Peripheral blood	14-20 yr	SARS-CoV-2-infected vs. uninfected	TNF Signaling	0.141243	0.344633	0.160801	0.328464	1.2543	64	0.21875	Unchanged
Peripheral blood	14-20 yr	SARS-CoV-2-infected vs. uninfected	IL-6 Signaling	0.203557	0.428172	0.135002	0.485783	1.24556	13	0.461538	Unchanged
Peripheral blood	14-20 yr	SARS-CoV-2-infected vs. uninfected	Homeostasis	0.104056	0.280759	0.183024	0.254338	1.19684	260	0.153846	Unchanged
Peripheral blood	14-20 yr	SARS-CoV-2-infected vs. uninfected	Inflammasomes	0.242775	0.460746	0.120433	0.39851	1.18818	22	0.227273	Unchanged
Peripheral blood	14-20 yr	SARS-CoV-2-infected vs. uninfected	Proteotoxic Stress	0.256809	0.460746	0.11725	0.373765	1.18339	28	0.178571	Unchanged
Peripheral blood	14-20 yr	SARS-CoV-2-infected vs. uninfected	Phagocytosis	0.251429	0.460746	0.11725	0.385128	1.18043	24	0.25	Unchanged
Peripheral blood	14-20 yr	SARS-CoV-2-infected vs. uninfected	Lysosome	0.295238	0.512127	0.10673	0.364767	1.12963	25	0.44	Unchanged
Peripheral blood	14-20 yr	SARS-CoV-2-infected vs. uninfected	Chemokine Signaling	0.302239	0.512127	0.103958	0.303474	1.09453	49	0.244898	Unchanged
Peripheral blood	14-20 yr	SARS-CoV-2-infected vs. uninfected	Immune Memory	0.382979	0.590134	0.0919686	0.494343	1.08011	7	0.714286	Unchanged
Peripheral blood	14-20 yr	SARS-CoV-2-infected vs. uninfected	TH1 Differentiation	0.386973	0.590134	0.0908241	0.370906	1.04395	17	0.176471	Unchanged
Peripheral blood	14-20 yr	SARS-CoV-2-infected vs. uninfected	IL-1 Signaling	0.437628	0.606731	0.0875697	0.316646	1.01719	32	0.21875	Unchanged
Peripheral blood	14-20 yr	SARS-CoV-2-infected vs. uninfected	JAK-STAT Signaling	0.512922	0.66555	0.0774768	0.28578	0.955423	38	0.342105	Unchanged
Peripheral blood	14-20 yr	SARS-CoV-2-infected vs. uninfected	NO Signaling	0.588694	0.718207	0.0694481	0.397672	0.905519	8	0.375	Unchanged
Peripheral blood	14-20 yr	SARS-CoV-2-infected vs. uninfected	Glycan Sensing	0.630219	0.727737	0.0670513	0.265836	0.888745	38	0.131579	Unchanged
Peripheral blood	14-20 yr	SARS-CoV-2-infected vs. uninfected	Myeloid Inflammation	0.613333	0.727737	0.0662842	0.284257	0.880303	25	0.2	Unchanged
Peripheral blood	14-20 yr	SARS-CoV-2-infected vs. uninfected	TH17 Differentiation	0.632296	0.727737	0.0658312	0.275259	0.87151	28	0.25	Unchanged
Peripheral blood	14-20 yr	SARS-CoV-2-infected vs. uninfected	Other Interleukin Signaling	0.840607	0.899597	0.0512184	0.208282	0.788141	63	0.174603	Unchanged
Peripheral blood	14-20 yr	SARS-CoV-2-infected vs. uninfected	ALPK1 Signaling	0.727273	0.821549	0.0588438	0.357364	0.780817	7	0.571429	Unchanged
Peripheral blood	14-20 yr	SARS-CoV-2-infected vs. uninfected	Complement System	0.757634	0.825279	0.0562941	0.264504	0.773369	19	0.210526	Unchanged
Peripheral blood	14-20 yr	SARS-CoV-2-infected vs. uninfected	HIF1A Signaling	0.992337	0.992337	0.044064	0.179347	0.504787	17	0.588235	Unchanged
Peripheral blood	14-20 yr	SARS-CoV-2-infected vs. uninfected	MHC Class II Antigen Presentation	0.945946	0.961712	0.0499914	-0.214444	-0.591642	15	0.6	Unchanged
Peripheral blood	14-20 yr	SARS-CoV-2-infected vs. uninfected	Autophagy	0.856	0.900276	0.052805	-0.251866	-0.690549	14	0.142857	Unchanged
Peripheral blood	14-20 yr	SARS-CoV-2-infected vs. uninfected	Lymphocyte Trafficking	0.873727	0.903345	0.0526973	-0.236478	-0.710504	20	0.1	Unchanged
Peripheral blood	14-20 yr	SARS-CoV-2-infected vs. uninfected	Host Defense Peptides	0.75	0.825279	0.0589694	-0.289978	-0.795043	14	0.214286	Unchanged
Peripheral blood	14-20 yr	SARS-CoV-2-infected vs. uninfected	Treg Differentiation	0.57	0.709592	0.0723571	-0.331427	-0.908683	14	0.285714	Unchanged
Peripheral blood	14-20 yr	SARS-CoV-2-infected vs. uninfected	Angiotensin System	0.516598	0.66555	0.0793435	-0.388948	-0.960336	10	0.4	Unchanged
Peripheral blood	14-20 yr	SARS-CoV-2-infected vs. uninfected	NK Activity	0.502049	0.66555	0.0802023	-0.296557	-0.970581	28	0.142857	Unchanged
Peripheral blood	14-20 yr	SARS-CoV-2-infected vs. uninfected	BCR Signaling	0.523711	0.66555	0.0782955	-0.255866	-0.973591	53	0.283019	Unchanged
Peripheral blood	14-20 yr	SARS-CoV-2-infected vs. uninfected	Myeloid Activation	0.437642	0.606731	0.0934449	-0.221075	-1.00709	152	0.243421	Unchanged
Peripheral blood	14-20 yr	SARS-CoV-2-infected vs. uninfected	TGF-beta Signaling	0.412998	0.606731	0.0922597	-0.324763	-1.03028	25	0.24	Unchanged
Peripheral blood	14-20 yr	SARS-CoV-2-infected vs. uninfected	TH2 Differentiation	0.423387	0.606731	0.0886261	-0.386178	-1.03484	13	0.384615	Unchanged
Peripheral blood	14-20 yr	SARS-CoV-2-infected vs. uninfected	Oxidative Stress Response	0.37247	0.590134	0.0962406	-0.290347	-1.04455	42	0.261905	Unchanged
Peripheral blood	14-20 yr	SARS-CoV-2-infected vs. uninfected	TH9 Differentiation	0.325153	0.536064	0.105125	-0.494863	-1.13908	8	0.375	Unchanged
Peripheral blood	14-20 yr	SARS-CoV-2-infected vs. uninfected	Host Susceptibility	0.211618	0.43029	0.135741	-0.397695	-1.20375	21	0.238095	Unchanged
Peripheral blood	14-20 yr	SARS-CoV-2-infected vs. uninfected	Virus-Host Interaction	0.224066	0.440905	0.131458	-0.482657	-1.22282	11	0.272727	Unchanged
Peripheral blood	14-20 yr	SARS-CoV-2-infected vs. uninfected	IL-17 Signaling	0.08	0.271111	0.224966	-0.52865	-1.44942	14	0.428571	Unchanged
Peripheral blood	14-20 yr	SARS-CoV-2-infected vs. uninfected	Leukotriene and Prostaglandin Inflammation	0.0645161	0.231499	0.252961	-0.544164	-1.4582	13	0.230769	Unchanged
Peripheral blood	14-20 yr	SARS-CoV-2-infected vs. uninfected	Coagulation	0.0301313	0.141385	0.352488	-0.460001	-1.54003	31	0.225806	Unchanged

### Sheet: Adult
Supplemental Table 5. Output from fast gene set enrichment analysis of immune modules in peripheral blood samples by SARS-CoV-2 infection status within specific age groups
Sample Type	Age Group	Comparison	pathway	pval	padj	log2err	ES	NES	size	GeneRatio	Expression
Peripheral blood	Adult	SARS-CoV-2-infected vs. uninfected	Interferon Response	3.03051e-35	1.84861e-33	1.54318	0.620387	3.11285	243	0.502058	Up-regulated
Peripheral blood	Adult	SARS-CoV-2-infected vs. uninfected	Type I Interferon Signaling	1.9455e-21	2.96689e-20	1.19534	0.785415	3.0839	60	0.6	Up-regulated
Peripheral blood	Adult	SARS-CoV-2-infected vs. uninfected	Myeloid Activation	3.39121e-22	6.89545e-21	1.22105	0.614679	2.89508	153	0.653595	Up-regulated
Peripheral blood	Adult	SARS-CoV-2-infected vs. uninfected	Type II Interferon Signaling	5.41201e-13	4.71618e-12	0.921426	0.785689	2.75673	36	0.722222	Up-regulated
Peripheral blood	Adult	SARS-CoV-2-infected vs. uninfected	MHC Class I Antigen Presentation	2.8146e-13	2.86151e-12	0.932595	0.798875	2.73346	33	0.787879	Up-regulated
Peripheral blood	Adult	SARS-CoV-2-infected vs. uninfected	Interferon Response Genes	1.65902e-11	1.12444e-10	0.863415	0.846606	2.67655	23	0.73913	Up-regulated
Peripheral blood	Adult	SARS-CoV-2-infected vs. uninfected	Innate Immune Cell Activation	3.62642e-28	1.10606e-26	1.38026	0.476471	2.54268	467	0.475375	Up-regulated
Peripheral blood	Adult	SARS-CoV-2-infected vs. uninfected	NLR Signaling	3.84821e-11	2.34741e-10	0.851339	0.594229	2.48621	84	0.547619	Up-regulated
Peripheral blood	Adult	SARS-CoV-2-infected vs. uninfected	DNA Sensing	5.95817e-09	3.30408e-08	0.761461	0.7272	2.47732	32	0.75	Up-regulated
Peripheral blood	Adult	SARS-CoV-2-infected vs. uninfected	Lysosome	5.54411e-08	2.81826e-07	0.719513	0.751443	2.40336	25	0.64	Up-regulated
Peripheral blood	Adult	SARS-CoV-2-infected vs. uninfected	Adaptive Immune Response	1.25249e-17	1.52804e-16	1.08644	0.433933	2.26335	386	0.34715	Up-regulated
Peripheral blood	Adult	SARS-CoV-2-infected vs. uninfected	Homeostasis	7.11835e-13	5.42774e-12	0.921426	0.443329	2.22301	261	0.367816	Up-regulated
Peripheral blood	Adult	SARS-CoV-2-infected vs. uninfected	Complement System	3.96557e-05	0.000172785	0.557332	0.712265	2.13579	19	0.526316	Up-regulated
Peripheral blood	Adult	SARS-CoV-2-infected vs. uninfected	RNA Sensing	1.21687e-05	5.70995e-05	0.593325	0.578315	2.12059	45	0.533333	Up-regulated
Peripheral blood	Adult	SARS-CoV-2-infected vs. uninfected	Phagocytosis	0.000135108	0.0005151	0.518848	0.642048	2.04584	24	0.791667	Up-regulated
Peripheral blood	Adult	SARS-CoV-2-infected vs. uninfected	Host Defense Peptides	0.000497206	0.00168498	0.477271	0.703003	1.94821	14	0.571429	Up-regulated
Peripheral blood	Adult	SARS-CoV-2-infected vs. uninfected	MAPK Signaling	0.000803647	0.00244673	0.477271	0.624715	1.93857	22	0.409091	Up-regulated
Peripheral blood	Adult	SARS-CoV-2-infected vs. uninfected	TNF Signaling	0.000106478	0.000433012	0.538434	0.471944	1.87063	65	0.507692	Up-regulated
Peripheral blood	Adult	SARS-CoV-2-infected vs. uninfected	TLR Signaling	0.000184039	0.000660377	0.518848	0.454283	1.84962	73	0.465753	Up-regulated
Peripheral blood	Adult	SARS-CoV-2-infected vs. uninfected	Other Interleukin Signaling	0.000572339	0.00183751	0.477271	0.45328	1.79259	63	0.444444	Up-regulated
Peripheral blood	Adult	SARS-CoV-2-infected vs. uninfected	NF-kappaB Signaling	0.000842318	0.00244673	0.477271	0.448657	1.78359	66	0.393939	Up-regulated
Peripheral blood	Adult	SARS-CoV-2-infected vs. uninfected	Host Susceptibility	0.00732682	0.0171899	0.407018	0.561385	1.74205	22	0.545455	Up-regulated
Peripheral blood	Adult	SARS-CoV-2-infected vs. uninfected	Cytotoxicity	0.0107076	0.0233273	0.38073	0.670803	1.73372	11	0.818182	Up-regulated
Peripheral blood	Adult	SARS-CoV-2-infected vs. uninfected	Coagulation	0.00526516	0.013068	0.407018	0.508121	1.73133	31	0.290323	Up-regulated
Peripheral blood	Adult	SARS-CoV-2-infected vs. uninfected	Glycan Sensing	0.00323807	0.00858792	0.431708	0.4858	1.71939	38	0.315789	Up-regulated
Peripheral blood	Adult	SARS-CoV-2-infected vs. uninfected	Chemokine Signaling	0.00281714	0.00781117	0.431708	0.434884	1.64661	52	0.442308	Up-regulated
Peripheral blood	Adult	SARS-CoV-2-infected vs. uninfected	Mononuclear Cell Migration	0.00793894	0.0179361	0.38073	0.48748	1.6458	30	0.566667	Up-regulated
Peripheral blood	Adult	SARS-CoV-2-infected vs. uninfected	Inflammasomes	0.0207625	0.0408552	0.352488	0.519473	1.61199	22	0.454545	Up-regulated
Peripheral blood	Adult	SARS-CoV-2-infected vs. uninfected	IL-17 Signaling	0.0225907	0.0430636	0.352488	0.575396	1.59458	14	0.5	Up-regulated
Peripheral blood	Adult	SARS-CoV-2-infected vs. uninfected	Apoptosis	0.012211	0.0256853	0.38073	0.488456	1.59139	27	0.407407	Up-regulated
Peripheral blood	Adult	SARS-CoV-2-infected vs. uninfected	BCR Signaling	0.00535575	0.013068	0.407018	0.407026	1.54937	53	0.245283	Up-regulated
Peripheral blood	Adult	SARS-CoV-2-infected vs. uninfected	Lymphocyte Trafficking	0.0184344	0.0374833	0.352488	0.514674	1.54367	20	0.4	Up-regulated
Peripheral blood	Adult	SARS-CoV-2-infected vs. uninfected	Virus-Host Interaction	0.0312844	0.0578288	0.321776	0.604704	1.59999	12	0.5	Unchanged
Peripheral blood	Adult	SARS-CoV-2-infected vs. uninfected	NO Signaling	0.0585938	0.105124	0.261664	0.659823	1.54041	8	0.375	Unchanged
Peripheral blood	Adult	SARS-CoV-2-infected vs. uninfected	PPAR Signaling	0.0605469	0.105525	0.257206	0.665036	1.50375	7	0.714286	Unchanged
Peripheral blood	Adult	SARS-CoV-2-infected vs. uninfected	Angiotensin System	0.0970874	0.144447	0.199915	0.564491	1.41619	10	0.6	Unchanged
Peripheral blood	Adult	SARS-CoV-2-infected vs. uninfected	TH1 Differentiation	0.0948617	0.144447	0.204295	0.48517	1.40523	17	0.647059	Unchanged
Peripheral blood	Adult	SARS-CoV-2-infected vs. uninfected	MHC Class II Antigen Presentation	0.106339	0.150854	0.195789	0.501295	1.40073	15	0.6	Unchanged
Peripheral blood	Adult	SARS-CoV-2-infected vs. uninfected	NK Activity	0.0923379	0.144447	0.206588	0.427536	1.39292	27	0.259259	Unchanged
Peripheral blood	Adult	SARS-CoV-2-infected vs. uninfected	Proteotoxic Stress	0.0900196	0.144447	0.208955	0.4197	1.38046	28	0.428571	Unchanged
Peripheral blood	Adult	SARS-CoV-2-infected vs. uninfected	HIF1A Signaling	0.104743	0.150854	0.193813	0.472986	1.36994	17	0.411765	Unchanged
Peripheral blood	Adult	SARS-CoV-2-infected vs. uninfected	IL-1 Signaling	0.0834951	0.141478	0.216543	0.398361	1.36305	33	0.454545	Unchanged
Peripheral blood	Adult	SARS-CoV-2-infected vs. uninfected	Myeloid Inflammation	0.0952381	0.144447	0.204295	0.422931	1.35267	25	0.6	Unchanged
Peripheral blood	Adult	SARS-CoV-2-infected vs. uninfected	Type III Interferon Signaling	0.181641	0.240871	0.142901	0.547932	1.27919	8	0.625	Unchanged
Peripheral blood	Adult	SARS-CoV-2-infected vs. uninfected	IL-2 Signaling	0.167006	0.227217	0.153159	0.420857	1.26229	20	0.5	Unchanged
Peripheral blood	Adult	SARS-CoV-2-infected vs. uninfected	Oxidative Stress Response	0.167619	0.227217	0.147331	0.339327	1.22898	42	0.428571	Unchanged
Peripheral blood	Adult	SARS-CoV-2-infected vs. uninfected	Autophagy	0.23	0.292292	0.126876	0.438463	1.2151	14	0.428571	Unchanged
Peripheral blood	Adult	SARS-CoV-2-infected vs. uninfected	ALPK1 Signaling	0.253906	0.316087	0.118288	0.535381	1.21058	7	0.428571	Unchanged
Peripheral blood	Adult	SARS-CoV-2-infected vs. uninfected	TH9 Differentiation	0.361905	0.432866	0.0943564	0.447115	1.08602	9	0.333333	Unchanged
Peripheral blood	Adult	SARS-CoV-2-infected vs. uninfected	TH17 Differentiation	0.349515	0.426408	0.0975449	0.325504	1.08471	29	0.37931	Unchanged
Peripheral blood	Adult	SARS-CoV-2-infected vs. uninfected	Immune Exhaustion	0.397206	0.457161	0.0916795	0.363687	1.03835	16	0.375	Unchanged
Peripheral blood	Adult	SARS-CoV-2-infected vs. uninfected	IL-6 Signaling	0.516699	0.573067	0.0764767	0.34619	0.947882	13	0.461538	Unchanged
Peripheral blood	Adult	SARS-CoV-2-infected vs. uninfected	Tissue Stress	0.665992	0.712728	0.0652353	0.425639	0.857445	5	0.8	Unchanged
Peripheral blood	Adult	SARS-CoV-2-infected vs. uninfected	TGF-beta Signaling	0.888889	0.888889	0.0507028	0.224851	0.719148	25	0.16	Unchanged
Peripheral blood	Adult	SARS-CoV-2-infected vs. uninfected	Immune Memory	0.808163	0.821633	0.0564118	-0.335105	-0.751305	7	0.285714	Unchanged
Peripheral blood	Adult	SARS-CoV-2-infected vs. uninfected	JAK-STAT Signaling	0.744856	0.770105	0.0606404	-0.226602	-0.842331	39	0.205128	Unchanged
Peripheral blood	Adult	SARS-CoV-2-infected vs. uninfected	TH2 Differentiation	0.689243	0.724894	0.0628004	-0.3002	-0.843741	14	0.357143	Unchanged
Peripheral blood	Adult	SARS-CoV-2-infected vs. uninfected	T-cell Costimulation	0.526639	0.573661	0.0776799	-0.287937	-0.94364	24	0.166667	Unchanged
Peripheral blood	Adult	SARS-CoV-2-infected vs. uninfected	Treg Differentiation	0.440239	0.497307	0.0857844	-0.359351	-1.00999	14	0.285714	Unchanged
Peripheral blood	Adult	SARS-CoV-2-infected vs. uninfected	Leukotriene and Prostaglandin Inflammation	0.385396	0.452099	0.0943564	-0.384415	-1.04816	13	0.384615	Unchanged
Peripheral blood	Adult	SARS-CoV-2-infected vs. uninfected	TCR Signaling	0.203024	0.263499	0.142057	-0.264209	-1.15053	83	0.301205	Unchanged
